# Genetic overlap between major depression, bipolar disorder and Alzheimer’s Disease

**DOI:** 10.1101/2021.05.01.21256220

**Authors:** Fernanda C. Dos Santos, Ana Paula Mendes-Silva, Yuliya S. Nikolova, Etienne L. Sibille, Breno Satler Diniz

## Abstract

**Background:** Mood disorders, including major depression (MD) and bipolar disorder (BD), are risk factors for Alzheimer’s disease (AD) and possibly share an overlapping genetic architecture. However, few studies have investigated the shared loci and potential pleiotropy among these disorders.

**Methods:** We carried out a systematic analytical pipeline using GWAS data and three complementary (genome-wide, single variant, and gene-level) statistical approaches to investigate the genetic overlap among MD, BD, and AD.

**Results:** GWAS summary statistics data from 679,973 individuals were analyzed herein (59,851 MD cases and 113,154 controls; 20,352 BD cases and 31,358 controls; and 71,880 AD cases and 383,378 controls). We identified a significant positive genetic correlation between MD and AD (r_G_ = 0.162; s.e. = 0.064; p = 0.012), and between BD and AD (r_G_ = 0.162; s.e. = 0.068; p = 0.018). We also identified two pleiotropic candidate genes for MD and AD *(TMEM106B* and *THSD7A)* and three forBD and AD (*MTSS2, VAC14*, and *FAF1)*, and reported candidate biological pathways associated with all three disorders.

**Discussion:** Our study identified genetic loci and mechanisms shared by mood disorders and AD. These findings could be relevant to better understand the higher risk for AD among individuals with mood disorders, and to propose new interventions.
