## Supplementary material for "Genetic overlap between major depression, bipolar disorder and Alzheimer’s Disease": Supplementary_table_1_conjFDR.xlsx

### Sheet: Supp.table1
Supplementary table 1. Conditional and Conjunctional FDR for Alzheimer's disease (AD) loci given Major depression (MD) (AD|MD); and for Alzheimer's disease (AD) loci given Bipolar disorder (BD) (AD|BD).
Traits	Locus	SNP	Chr	Position	Neighbour gene	distance (bp)	FDR AD|MD		Traits	Locus	SNP	Chr	Position	Neighbour gene	distance (bp)	FDR AD|MD
AD|MD	45	rs34800911	19	45507671	RELB	2959||33781	1.70808e-07		AD|BD	47	rs2075619	19	45495682	CLPTM1	37044||917	2.13584e-07
	44	rs7254133	19	45438554	APOC1||APOC4	-15948||-6941	2.30284e-07			1	rs4575098	1	161155392	B4GALT3||ADAMTS4	-8078||-4146	2.14828e-07
	44	rs2306149	19	45349963	PVRL2	570||42522	4.03617e-07			47	rs28809016	19	45514472	RELB	9760||26980	4.15144e-07
	26	rs7941541	11	85858538	LOC100130431||FNTAL1	-78227||-47535	4.56314e-07			46	rs2927437	19	45241638	CEACAM16||BCL3	-27652||-10342	4.47367e-07
	25	rs558375	11	59915129	MS4A2||MS4A6A	-49112||-23951	5.29358e-07			28	rs616555	11	85710180	PICALM	41695||69928	5.42775e-07
	45	rs204907	19	45461996	CLPTM1	3358||34603	5.52289e-07			46	rs405509	19	45408836	TOMM40||APOE	-1893||-203	6.64038e-07
	44	rs10401176	19	45253491	BCL3	1511||9810	5.7005e-07			46	rs2301274	19	45146402	LOC147710||PVR	-7610||-824	6.78427e-07
	44	rs2972558	19	45356141	PVRL2	6748||36344	6.28593e-07			46	rs3852861	19	45383061	PVRL2	33668||9424	7.45085e-07
	46	rs112481437	19	45549135	-	-	6.34919e-07			46	rs2972569	19	45351891	PVRL2	2498||40594	7.51975e-07
	20	rs755951	8	27226790	PTK2B	57791||90113	7.10612e-07			17	rs12666425	7	99790677	STAG3	15139||21333	7.81389e-07
	44	rs150966173	19	45421204	-	-	7.19954e-07			46	rs143459034	19	45358026	-	-	7.9876e-07
	44	rs78986976	19	45329438	-	-	7.5184e-07			46	rs141622900	19	45426792	-	-	8.49731e-07
	44	rs12721056	19	45421744	LOC100129500/APOC1	9936/3823||9957/862	7.90465e-07			49	rs12461144	19	45723706	EXOC3L2	7827||13763	9.04058e-07
	47	rs7247764	19	45675873	TRAPPC6A	9687||5612	8.16091e-07			49	rs1114832	19	45636201	LOC284352	39790||13529	9.11325e-07
	44	rs56261258	19	45149613	PVR	2387||17237	8.88522e-07			4	rs13032148	2	127865100	BIN1||CYP27C1	-236||-76312	9.23524e-07
	44	rs146275714	19	45365447	-	-	8.90506e-07			46	rs62117160	19	45232161	CEACAM16||BCL3	-18175||-19819	9.27629e-07
	27	rs11218343	11	121435587	SORL1	112667||64824	9.02486e-07			50	rs62118504	19	45734751	EXOC3L2	18872||2718	9.82865e-07
	44	rs186110295	19	45233503	-	-	9.11035e-07			46	rs55840414	19	45343579	BCAM||PVRL2	-18901||-5814	1.06375e-06
	44	rs55848260	19	45080369	FLJ41856||LOC147710	-20219||-36587	9.13583e-07			49	rs10415983	19	45711598	BLOC1S3||EXOC3L2	-28435||-4281	1.07548e-06
	45	rs12721109	19	45447221	APOC4	1726||1530	9.27285e-07			4	rs59253801	2	127891511	BIN1||CYP27C1	-26647||-49901	1.08752e-06
	45	rs28697575	19	45523127	RELB	18415||18325	9.27449e-07			46	rs11669338	19	45382984	PVRL2	33591||9501	1.09443e-06
	44	rs113330691	19	45295886	-	-	9.27614e-07			49	rs141492594	19	45730795	-	-	1.09729e-06
	20	rs7982	8	27462481	CLU	8030||9846	9.31044e-07			46	rs2927468	19	45357939	PVRL2	8546||34546	1.10497e-06
	47	rs620807	19	45706952	BLOC1S3||EXOC3L2	-23789||-8927	9.31368e-07			46	rs138607350	19	45363820	-	-	1.11179e-06
	17	rs1476679	7	100004446	ZCWPW1	5951||21856	9.41221e-07			46	rs1160984	19	45403924	TOMM40	9430||3019	1.1157e-06
	44	rs2965162	19	45198936	CEACAM19||CEACAM16	-11424||-3422	9.64724e-07			2	rs11118328	1	207850539	CR1L	32081||46497	1.12191e-06
	2	rs10779335	1	207798694	CR1	129221||16416	9.98958e-07			45	rs80257887	19	45020859	-	-	1.13791e-06
	44	rs3852861	19	45383061	PVRL2	33668||9424	1.02549e-06			20	rs9331896	8	27467686	CLU	13235||4641	1.15594e-06
	48	rs62118504	19	45734751	EXOC3L2	18872||2718	1.03461e-06			47	rs73560223	19	45498622	-	-	1.17154e-06
	47	rs60269219	19	45724963	EXOC3L2	9084||12506	1.04876e-06			48	rs60239918	19	45580372	ZNF342||GEMIN7	-684||-2146	1.19756e-06
	44	rs17728272	19	45240371	CEACAM16||BCL3	-26385||-11609	1.07306e-06			27	rs1562990	11	60023087	MS4A4E||MS4A4A	-25564||-25052	1.21249e-06
	4	rs744368	2	127862653	BIN1	57046||2211	1.07457e-06			46	rs2927477	19	45313715	BCAM	1377||10963	1.21338e-06
	44	rs365653	19	45361646	PVRL2	12253||30839	1.07723e-06			46	rs75161053	19	45048858	-	-	1.21631e-06
	47	rs187642654	19	45712980	-	-	1.07824e-06			48	rs112481437	19	45549135	-	-	1.21729e-06
	4	rs17014923	2	127841930	BIN1	36323||22934	1.07971e-06			46	rs138235833	19	45415285	-	-	1.22469e-06
	4	rs56405130	2	127859010	BIN1	53403||5854	1.09359e-06			4	rs7559175	2	127883899	BIN1||CYP27C1	-19035||-57513	1.22518e-06
	46	rs12461065	19	45605308	LOC284352	8897||44422	1.10003e-06			4	rs17014923	2	127841930	BIN1	36323||22934	1.22568e-06
	44	rs41290100	19	45370941	PVRL2	21548||21544	1.11036e-06			48	rs147188206	19	45552587	-	-	1.23635e-06
	44	rs10419829	19	45142851	LOC147710||PVR	-4059||-4375	1.14076e-06			46	rs2965162	19	45198936	CEACAM19||CEACAM16	-11424||-3422	1.25232e-06
	44	rs2889414	19	45297928	CBLC	16780||5963	1.15242e-06			46	rs41290100	19	45370941	PVRL2	21548||21544	1.26326e-06
	45	rs7245611	19	45457567	APOC2||CLPTM1	-4749||-1071	1.1562e-06			47	rs204907	19	45461996	CLPTM1	3358||34603	1.27722e-06
	44	rs76692773	19	45394211	-	-	1.16772e-06			46	rs78986976	19	45329438	-	-	1.27724e-06
	44	rs34278513	19	45378144	PVRL2	28751||14341	1.17646e-06			46	rs846879	19	45078886	FLJ41856||LOC147710	-18736||-38070	1.27814e-06
	44	rs144311893	19	45423944	-	-	1.18531e-06			29	rs11218343	11	121435587	SORL1	112667||64824	1.27913e-06
	46	rs147188206	19	45552587	-	-	1.19128e-06			20	rs28834970	8	27195121	PTK2B	26122||121782	1.28014e-06
	46	rs60239918	19	45580372	ZNF342||GEMIN7	-684||-2146	1.22628e-06			46	rs147711004	19	45337918	-	-	1.28981e-06
	46	rs76856627	19	45543755	-	-	1.23523e-06			46	rs73035597	19	45199524	-	-	1.29134e-06
	44	rs138607350	19	45363820	-	-	1.24184e-06			46	rs7254133	19	45438554	APOC1||APOC4	-15948||-6941	1.29205e-06
	43	rs80257887	19	45020859	-	-	1.27347e-06			48	rs76856627	19	45543755	-	-	1.29409e-06
	44	rs138235833	19	45415285	-	-	1.27776e-06			46	rs28399637	19	45324138	BCAM	11800||540	1.29928e-06
	19	rs12703526	7	143107588	EPHA1||TAS2R62P	-1603||-26540	1.28608e-06			19	rs7810606	7	143108158	EPHA1||TAS2R62P	-2173||-25970	1.30227e-06
	44	rs283814	19	45389224	PVRL2	39831||3261	1.30398e-06			30	rs12590654	14	92938855	SLC24A4	149930||23741	1.63222e-06
	29	rs12590654	14	92938855	SLC24A4	149930||23741	1.79988e-06			47	rs34583389	19	45530351	RELB	25639||11101	1.75597e-06
	44	rs10425556	19	45259871	BCL3	7891||3430	1.80415e-06			16	rs9381563	6	47432637	TNFRSF21||CD2AP	-154957||-12888	2.67824e-06
	45	rs34583389	19	45530351	RELB	25639||11101	1.91411e-06			46	rs141864196	19	45405499	-	-	2.83947e-06
	44	rs141864196	19	45405499	-	-	2.23072e-06			43	rs3752231	19	1043638	ABCA7	3536||21933	3.09376e-06
	1	rs4575098	1	161155392	B4GALT3||ADAMTS4	-8078||-4146	2.46764e-06			57	rs6014724	20	54998544	CASS4	11180||35292	6.59806e-06
	41	rs3752231	19	1043638	ABCA7	3536||21933	2.57773e-06			32	rs442495	15	59022615	ADAM10	134105||19562	8.87553e-06
	16	rs9381563	6	47432637	TNFRSF21||CD2AP	-154957||-12888	2.6124e-06			39	rs113260531	17	5138980	-	-	1.0094e-05
	54	rs6014724	20	54998544	CASS4	11180||35292	6.58693e-06			9	rs6448453	4	11026028	MIST||LOC643446	-339539||-336955	2.37464e-05
	44	rs73033507	19	45431403	-	-	7.17261e-06			6	rs28459768	2	234069512	INPP5D	-29960||-853	2.95413e-05
	44	rs151330717	19	45196964	-	-	8.49443e-06			20	rs34181358	8	27322974	CHRNA2	5696||13839	3.38655e-05
	37	rs113260531	17	5138980	-	-	9.72758e-06			55	rs3865444	19	51727962	SIGLECP6||CD33	-13018||-373	5.72215e-05
	4	rs13031703	2	127886675	BIN1||CYP27C1	-21811||-54737	1.09217e-05			46	rs4516335	19	45217655	CEACAM16||BCL3	-3669||-34325	5.79048e-05
	31	rs442495	15	59022615	ADAM10	134105||19562	1.28339e-05			49	rs10421247	19	45657486	NKPD1||TRAPPC6A	-376||-8700	6.52908e-05
	9	rs6448453	4	11026028	MIST||LOC643446	-339539||-336955	2.34943e-05			47	rs204480	19	45477111	CLPTM1	18473||19488	7.12704e-05
	6	rs28459768	2	234069512	INPP5D	-29960||-853	3.06252e-05			22	rs11257238	10	11717397	LOC439951||ECHDC3	-63171||-66959	0.000113588
	20	rs34181358	8	27322974	CHRNA2	5696||13839	3.28226e-05			20	rs117606656	8	27574166	-	-	0.000120152
	44	rs4516335	19	45217655	CEACAM16||BCL3	-3669||-34325	5.46564e-05			48	rs9653111	19	45592475	GEMIN7	9957||2307	0.000131255
	53	rs3865444	19	51727962	SIGLECP6||CD33	-13018||-373	5.47999e-05			40	rs28394864	17	47450775	ZNF652||PHB	-10940||-30645	0.000168914
	44	rs12150984	19	45202027	CEACAM19||CEACAM16	-14515||-331	7.4836e-05			17	rs4727449	7	99785750	STAG3	10212||26260	0.000199363
	22	rs11257238	10	11717397	LOC439951||ECHDC3	-63171||-66959	0.000110761			15	rs143332484	6	41129207	-	-	0.000294924
	38	rs28394864	17	47450775	ZNF652||PHB	-10940||-30645	0.000111353			51	rs123187	19	45830947	CKM||LOC645412	-4813||-5009	0.000298938
	15	rs143332484	6	41129207	-	-	0.000241448			34	rs117618017	15	63569902	-	-	0.000334993
	47	rs8109764	19	45722743	EXOC3L2	6864||14726	0.000245833			35	rs59735493	16	31133100	MYST1	4113||9605	0.000339287
	17	rs4727449	7	99785750	STAG3	10212||26260	0.000274238			36	rs35283920	16	70687195	IL34	6727||7389	0.000377166
	20	rs138529507	8	27494366	-	-	0.000305333			2	rs6690215	1	207656050	CR2	28380||7190	0.000469517
	49	rs123187	19	45830947	CKM||LOC645412	-4813||-5009	0.00031403			10	rs13133301	4	11719046	HS3ST1||LOC644753	-288509||-28105	0.000475826
	33	rs117618017	15	63569902	-	-	0.000330211			8	rs359539	3	155282432	PLCH1	84761||31735	0.000535339
	34	rs59735493	16	31133100	MYST1	4113||9605	0.000339827			47	rs146390218	19	45478352	-	-	0.000755502
	10	rs13133301	4	11719046	HS3ST1||LOC644753	-288509||-28105	0.000470775			46	rs56210316	19	45170097	PVR||CEACAM19	-3247||-4897	0.000762135
	47	rs76971643	19	45673122	-	-	0.000822253			49	rs76971643	19	45673122	-	-	0.000888815
	35	rs35283920	16	70687195	IL34	6727||7389	0.000909981			3	rs17014873	2	127830219	BIN1	24612||34645	0.00108139
	8	rs359539	3	155282432	PLCH1	84761||31735	0.000971351			28	rs11234562	11	85863769	LOC100130431||FNTAL1	-83458||-42304	0.00110814
	3	rs17014873	2	127830219	BIN1	24612||34645	0.00105384			14	rs6910948	6	22306698	PRL||HDGFL1	-8968||-262980	0.00120272
	52	rs75987583	19	46248557	-	-	0.00114494			54	rs75987583	19	46248557	-	-	0.00120452
	45	rs35194062	19	45505177	RELB	465||36275	0.00115424			46	rs111780744	19	45166951	-	-	0.00127677
	14	rs6910948	6	22306698	PRL||HDGFL1	-8968||-262980	0.00116635			42	rs4311	17	61560763	ACE	6329||14216	0.00136306
	44	rs111780744	19	45166951	-	-	0.00120042			6	rs7421448	2	233982205	INPP5D	57169||13153	0.00149423
	40	rs4311	17	61560763	ACE	6329||14216	0.00142773			34	rs12593078	15	63517347	RAB8B	35619||42628	0.00161772
	6	rs7421448	2	233982205	INPP5D	57169||13153	0.00145364			32	rs77145198	15	59175965	-	-	0.00184531
	32	rs12593078	15	63517347	RAB8B	35619||42628	0.00151885			53	rs10402243	19	45967840	ERCC1||FOSB	-40663||-3413	0.00231612
	44	rs62119327	19	45186873	CEACAM19	11879||639	0.00157791			19	rs12540656	7	143117919	EPHA1||TAS2R62P	-11934||-16209	0.00235487
	19	rs12540656	7	143117919	EPHA1||TAS2R62P	-11934||-16209	0.00211574			46	rs80000866	19	45200634	-	-	0.00280521
	51	rs10402243	19	45967840	ERCC1||FOSB	-40663||-3413	0.00213205			12	rs2624217	5	86445632	LOC728979||RASA1	-264934||-118519	0.00286956
	42	rs3859570	19	18510925	LRRC25||SSBP4	-2510||-19211	0.00229486			58	rs4817090	21	27534261	APP	281400||8871	0.0030425
	44	rs80000866	19	45200634	-	-	0.00269896			13	rs6890748	5	153688100	GALNT10	117805||111710	0.00328781
	31	rs77145198	15	59175965	-	-	0.00274808			43	rs4147929	19	1063443	ABCA7	23341||2128	0.0034007
	55	rs4817090	21	27534261	APP	281400||8871	0.00305359			11	rs28636611	4	112982523	LOC391686||LOC132719	-1115568||-16118	0.00355508
	21	rs10091076	8	103584110	ODF1||POU5F1P2	-10864||-48675	0.00307265			21	rs10091076	8	103584110	ODF1||POU5F1P2	-10864||-48675	0.00370482
	13	rs6890748	5	153688100	GALNT10	117805||111710	0.00326828			43	rs4147920	19	1062164	ABCA7	22062||3407	0.00413912
	41	rs4147929	19	1063443	ABCA7	23341||2128	0.00337452			37	rs62047970	16	70756181	VAC14	34839||78880	0.00431285
	11	rs28636611	4	112982523	LOC391686||LOC132719	-1115568||-16118	0.00354833			41	rs2526377	17	56410041	MIRN142||SUPT4H1	-1363||-12498	0.00525346
	41	rs4147920	19	1062164	ABCA7	22062||3407	0.004059			26	rs10437655	11	47391948	SPI1	15539||8179	0.00559422
	26	rs10898436	11	85841148	LOC100130431||FNTAL1	-60837||-64925	0.00508544			44	rs3859570	19	18510925	LRRC25||SSBP4	-2510||-19211	0.0059161
	39	rs2526377	17	56410041	MIRN142||SUPT4H1	-1363||-12498	0.00515127			46	rs35371096	19	45309431	CBLC||BCAM	-5540||-2907	0.00614136
	24	rs7947450	11	47429904	SPI1||SLC39A13	-29777||-278	0.0056348			38	rs143465942	16	85734064	-	-	0.00635033
	23	rs76953845	11	5357211	-	-	0.00661979			56	rs6125601	20	36240021	GLRXP||CTNNBL1	-8342||-82413	0.00638209
	50	rs62109562	19	45913737	CD3EAP/ERCC1	4270/865||287/13440	0.006738			25	rs76953845	11	5357211	-	-	0.00676417
	36	rs150775861	16	85757220	-	-	0.00679777			24	rs1171812	10	61655297	CCDC6	106776||11521	0.00691282
	2	rs4147104	1	207882194	CR1L	63736||14842	0.00703466			49	rs149553138	19	45672478	-	-	0.00762273
	30	rs17646025	15	51019812	SPPL2A	20082||38098	0.00792805			31	rs17646025	15	51019812	SPPL2A	20082||38098	0.00804201
	28	rs7149638	14	53346931	FERMT2	22938||70779	0.00812638			23	rs117285649	10	43218445	-	-	0.00870812
	12	rs2544702	5	86447940	LOC728979||RASA1	-267242||-116211	0.00818137			7	rs7427078	3	99012573	DCBLD2||COL8A1	-392040||-344881	0.00916103
	20	rs499046	8	27482870	CLU||SCARA3	-10545||-8707	0.00818755			52	rs62109562	19	45913737	CD3EAP/ERCC1	4270/865||287/13440	0.00938512
	4	rs12989701	2	127887985	BIN1||CYP27C1	-23121||-53427	0.00824368
	7	rs7427078	3	99012573	DCBLD2||COL8A1	-392040||-344881	0.00933087
Traits	Locus	SNP	Chr	Position	Neighbour gene	distance_bp	conjFDR		Traits	Locus	SNP	Chr	Position	Neighbour gene	distance_bp	conjFDR
AD&MD	1	rs5011432	7	12268668	TMEM106B	17742||8218	0.0416076		AD&BD	1	rs7543272	1	51069102	FAF1	162167||356834	0.0361898
Independent complex or single gene loci (r2<0.2) with SNP(s) with a conditional FDR (condFDR)<0.01 in Alzheimer's disease (AD) given the association in Major depression (MD) and given Bipolar Disorder (BD). The most significant SNPs in each LD block are listed as well as the closest gene mapped through SNPinfo web server (https://snpinfo.niehs.nih.gov/snpinfo/snpfunc.html). Chromosome location (C…
