## Supplementary material for "Genetic overlap between major depression, bipolar disorder and Alzheimer’s Disease": Supplementary_table_4.xlsx

### Sheet: MD&AD
Supplementary table 4. Overlapping genes for AD&MD (Spreadsheet 1) and AD&BD (Spreadsheet 2).
Gene_Symbol	entrezgene_id	ensembl_gene_id	CHR	START	STOP	ZSTAT_MD	P_JOINT_MD	ZSTAT_AD2	P_JOINT_AD2
ADD3	120	ENSG00000148700	10	111715627	111945323	2.1732	0.014884	2.3006	0.010706
APOA2	336	ENSG00000158874	1	161142083	161243418	2.8066	0.0025035	6.0902	5.6371e-10
ATP1A3	478	ENSG00000105409	19	42420628	42548428	2.9612	0.0015321	2.2895	0.011026
CACNA1E	777	ENSG00000198216	1	181402447	181825920	3.4128	0.00032146	2.0449	0.020431
COX8A	1351	ENSG00000176340	11	63692079	63794015	2.2476	0.012301	2.0637	0.019525
CYB561	1534	ENSG00000008283	17	61459665	61573724	2.1664	0.015141	5.8263	2.8343e-09
ERCC1	2067	ENSG00000012061	19	45860591	46032241	3.2066	0.00067166	5.9127	1.6824e-09
ETFB	2109	ENSG00000105379	19	51798409	51919672	2.184	0.014481	2.1585	0.015446
FCER1G	2207	ENSG00000158869	1	161135087	161239038	2.885	0.001957	6.2978	1.5092e-10
FOXO3	2309	ENSG00000118689	6	108831026	109055972	2.7882	0.0026501	3.6482	0.00013202
FOSB	2354	ENSG00000125740	19	45921253	46028437	3.3551	0.00039667	5.3668	4.0068e-08
GCNT1	2650	ENSG00000187210	9	78984752	79172332	2.3808	0.0086367	2.027	0.021333
GHR	2690	ENSG00000112964	5	42373577	42771980	4.2569	1.0362e-05	2.5966	0.0047079
GRIA1	2890	ENSG00000155511	5	152820084	153243429	3.239	0.0005997	2.7477	0.0030006
LCN1	3933	ENSG00000160349	9	138363284	138468386	2.1212	0.016952	1.9631	0.024818
LTBP2	4053	ENSG00000119681	14	74914886	75129034	2.6658	0.0038398	2.3661	0.008988
MCM7	4176	ENSG00000166508	7	99640351	99749563	2.0574	0.019824	5.3162	5.2965e-08
MGMT	4255	ENSG00000170430	10	131215454	131615783	2.0006	0.02272	2.8034	0.0025287
MME	4311	ENSG00000196549	3	154747436	154951518	2.5921	0.0047701	3.6707	0.00012096
NDUFS2	4720	ENSG00000158864	1	161117209	161234185	2.4854	0.0064701	6.3609	1.0032e-10
NDUFS3	4722	ENSG00000213619	11	47550562	47656115	2.0001	0.022747	2.5075	0.00608
NDUFS3	4722	ENSG00000285387	11	47550562	47656115	2.0001	0.022747	2.5075	0.00608
NR4A2	4929	ENSG00000153234	2	157130944	157239287	2.97	0.0014891	2.0641	0.019506
PDE4B	5142	ENSG00000184588	1	66208193	66890262	2.9887	0.001401	2.9506	0.001586
PFKFB2	5208	ENSG00000123836	1	207157761	207304368	2.2576	0.011986	5.3073	5.5627e-08
PSEN1	5663	ENSG00000080815	14	73553143	73740399	2.5594	0.0052433	2.6315	0.0042508
PSMC3	5702	ENSG00000165916	11	47390320	47498024	1.9938	0.023085	4.5485	2.7013e-06
PTCH1	5727	ENSG00000185920	9	98155264	98329247	2.7872	0.0026586	2.7831	0.0026918
RTN2	6253	ENSG00000125744	19	45938546	46050313	2.4266	0.0076195	5.1197	1.5305e-07
SNAI1	6615	ENSG00000124216	20	48549513	48655423	2.4484	0.0071737	2.2138	0.013422
SPI1	6688	ENSG00000066336	11	47326409	47450127	2.049	0.02023	4.4084	5.2077e-06
TAGLN	6876	ENSG00000149591	11	117020040	117125508	2.4181	0.0078007	2.4092	0.0079931
TPM3	7170	ENSG00000143549	1	154077780	154214611	2.6829	0.0036497	2.2326	0.012787
UBA7	7318	ENSG00000182179	3	49792638	49901391	3.6156	0.00014985	2.4156	0.0078551
UCP2	7351	ENSG00000175567	11	73635716	73743889	2.3137	0.010342	2.1954	0.014069
UCP3	7352	ENSG00000175564	11	73661326	73770282	2.3833	0.0085787	2.6143	0.0044704
ZNF3	7551	ENSG00000166526	7	99611470	99730171	2.11	0.017429	5.5022	1.8754e-08
SLMAP	7871	ENSG00000163681	3	57691948	57965597	2.1673	0.015106	2.8391	0.0022619
ELL	8178	ENSG00000105656	19	18503473	18682937	2.3644	0.0090304	3.1677	0.00076833
NUMB	8650	ENSG00000133961	14	73691858	73975288	2.0935	0.018152	2.7154	0.00331
PCSK7	9159	ENSG00000160613	11	117025788	117152811	2.3263	0.01	2.4138	0.0078937
AP4M1	9179	ENSG00000221838	7	99649130	99754803	2.1048	0.017653	5.1787	1.1173e-07
TIAF1	9220	ENSG00000221995	17	27350539	27452627	2.4441	0.0072602	2.5551	0.0053081
GDF15	9518	ENSG00000130513	19	18446968	18549986	2.6685	0.0038099	3.9102	4.6112e-05
IP6K1	9807	ENSG00000176095	3	49711728	49873973	3.7705	8.146e-05	2.3279	0.0099595
UBAP2L	9898	ENSG00000143569	1	154142427	154293986	3.0751	0.0010522	2.6529	0.0039897
USP3	9960	ENSG00000140455	15	63746710	63936839	2.265	0.011756	2.5451	0.005462
NR1I3	9970	ENSG00000143257	1	161149456	161258432	2.6663	0.0038346	5.9969	1.0058e-09
FRAT1	10023	ENSG00000165879	10	99029022	99131672	2.5503	0.0053817	1.9996	0.022773
ARL4C	10123	ENSG00000188042	2	235351685	235455721	2.4643	0.0068632	2.1471	0.015892
RBM6	10180	ENSG00000004534	3	49927474	50164685	2.2444	0.012404	2.1166	0.017147
SPRY2	10253	ENSG00000136158	13	80860111	80965086	2.5173	0.0059131	2.2416	0.012494
STAG1	10274	ENSG00000118007	3	136005077	136521245	2.2139	0.013417	1.9743	0.024172
TRAIP	10293	ENSG00000183763	3	49816028	49943992	3.5376	0.0002019	2.16	0.015386
SLC30A9	10463	ENSG00000014824	4	41942516	42139551	5.7921	3.4753e-09	2.0333	0.021013
RABAC1	10567	ENSG00000105404	19	42410833	42513530	3.2042	0.00067719	2.3131	0.010358
PPP1R13L	10848	ENSG00000104881	19	45832892	45959787	3.0298	0.0012235	6.4012	7.7078e-11
POLR1G	10849	ENSG00000117877	19	45859467	45964024	3.3643	0.00038364	5.6033	1.0514e-08
ASCC3	10973	ENSG00000112249	6	100906325	101379243	3.2094	0.00066514	2.6422	0.0041182
COPS6	10980	ENSG00000168090	7	99636583	99739823	2.2076	0.013636	5.0282	2.4761e-07
METAP2	10988	ENSG00000111142	12	95817822	95959615	2.9822	0.0014309	2.5673	0.0051241
LILRA3	11026	ENSG00000276175	19	54749854	54854625	2.0468	0.020338	3.3579	0.00039268
LILRA3	11026	ENSG00000273884	19	54749854	54854625	2.0468	0.020338	3.3579	0.00039268
LILRA3	11026	ENSG00000275841	19	54749854	54854625	2.0468	0.020338	3.3579	0.00039268
LILRA3	11026	ENSG00000278046	19	54749854	54854625	2.0468	0.020338	3.3579	0.00039268
ZNF423	23090	ENSG00000102935	16	49474515	49941830	2.9942	0.001376	2.0055	0.022457
NUP160	23279	ENSG00000030066	11	47749670	47920057	2.3821	0.0086078	2.5513	0.0053665
FNBP4	23360	ENSG00000109920	11	47688055	47839012	2.863	0.0020983	2.785	0.0026767
FNBP4	23360	ENSG00000285182	11	47688055	47839012	2.863	0.0020983	2.785	0.0026767
FRAT2	23401	ENSG00000181274	10	99042254	99144458	2.3598	0.0091431	2.0299	0.021183
PDSS1	23590	ENSG00000148459	10	26936353	27085727	2.3622	0.0090836	2.0064	0.022408
DNAAF11	23639	ENSG00000129295	8	133534201	133737863	2.1703	0.014991	2.4175	0.0078148
MTCH2	23788	ENSG00000109919	11	47588858	47714206	2.3634	0.0090535	2.5156	0.0059413
MTCH2	23788	ENSG00000285121	11	47588858	47714206	2.3634	0.0090535	2.5156	0.0059413
C1orf43	25912	ENSG00000143612	1	154129183	154243273	2.6049	0.0045944	2.3572	0.009206
DNAAF9	25943	ENSG00000088854	20	3179948	3438587	2.4199	0.0077618	2.2348	0.012716
C2CD3	26005	ENSG00000168014	11	73673759	73932064	2.7541	0.0029428	3.2579	0.0005612
DCAF4	26094	ENSG00000119599	14	73343040	73478825	2.733	0.0031384	2.1699	0.015006
TANC2	26115	ENSG00000170921	17	60993913	61555067	2.4872	0.0064385	3.7623	8.4162e-05
TAGLN3	29114	ENSG00000144834	3	111667586	111782735	2.2275	0.012957	1.9847	0.023589
GMPPB	29925	ENSG00000173540	3	49708909	49811407	3.7429	9.095e-05	2.2194	0.013231
SIDT2	51092	ENSG00000149577	11	116999626	117118161	2.8934	0.0019052	2.1294	0.01661
PIPOX	51268	ENSG00000179761	17	27319918	27434245	2.5844	0.0048778	2.1992	0.013932
REEP2	51308	ENSG00000132563	5	137724690	137832658	1.9731	0.02424	2.211	0.013518
PPME1	51400	ENSG00000214517	11	73831936	74015748	2.7727	0.0027799	3.4192	0.00031402
ISYNA1	51477	ENSG00000105655	19	18495198	18599111	2.645	0.0040844	3.5726	0.00017675
KDM3B	51780	ENSG00000120733	5	137638285	137822716	2.109	0.017472	2.0196	0.021715
ZFYVE1	53349	ENSG00000165861	14	73386152	73543920	3.0021	0.0013408	2.3988	0.0082234
TMEM106B	54664	ENSG00000106460	7	12200848	12326890	4.1892	1.3998e-05	4.1385	1.7479e-05
MED18	54797	ENSG00000130772	1	28605513	28712478	2.4026	0.0081386	2.8898	0.0019272
MED18	54797	ENSG00000284944	1	28605513	28712478	2.4026	0.0081386	2.8898	0.0019272
PGPEP1	54858	ENSG00000130517	19	18401397	18530763	2.8346	0.002294	3.803	7.1471e-05
TRNAU1AP	54952	ENSG00000180098	1	28829529	28955057	2.9102	0.0018062	2.4483	0.0071759
LRRC20	55222	ENSG00000172731	10	72008726	72192406	2.5778	0.0049712	1.9628	0.024836
CCDC91	55297	ENSG00000123106	12	28293360	28753099	2.0749	0.018999	2.2524	0.012149
RFK	55312	ENSG00000135002	9	78950433	79059444	2.8346	0.0022943	2.0606	0.019668
YOD1	55432	ENSG00000180667	1	207167194	207276325	2.4682	0.006789	5.1728	1.1529e-07
OTUB1	55611	ENSG00000167770	11	63703325	63815892	2.2535	0.012114	2.129	0.016628
KBTBD4	55709	ENSG00000123444	11	47543749	47650567	1.9785	0.023937	2.4679	0.0067946
KBTBD4	55709	ENSG00000284900	11	47543749	47650567	1.9785	0.023937	2.4679	0.0067946
RNF114	55905	ENSG00000124226	20	48502914	48620422	2.2544	0.012084	2.1985	0.013957
CC2D2A	57545	ENSG00000048342	4	15421489	15653594	2.5892	0.0048101	2.2053	0.013716
FNIP2	57600	ENSG00000052795	4	159640182	159879202	3.5527	0.00019063	3.5979	0.00016041
RBM25	58517	ENSG00000119707	14	73475221	73638749	2.962	0.0015282	2.288	0.01107
EXOC4	60412	ENSG00000131558	7	132887823	133800514	2.0656	0.019435	2.4884	0.0064154
RNF123	63891	ENSG00000164068	3	49676950	49808962	3.8534	5.8256e-05	2.0489	0.020234
GOLPH3	64083	ENSG00000113384	5	32074817	32224425	2.1711	0.014961	2.4654	0.0068434
GNPNAT1	64841	ENSG00000100522	14	53191911	53308386	2.0155	0.021925	4.721	1.1735e-06
PHACTR4	65979	ENSG00000204138	1	28646093	28876881	2.2842	0.01118	2.6478	0.0040509
DBNDD1	79007	ENSG00000003249	16	90021279	90135937	2.6657	0.0038415	2.1277	0.016682
CAMKV	79012	ENSG00000164076	3	49845414	49957655	3.3771	0.00036623	2.0246	0.021455
C1orf116	79098	ENSG00000182795	1	207141866	207258555	2.4975	0.0062536	5.3405	4.6354e-08
NAA40	79829	ENSG00000110583	11	63656442	63774799	1.9787	0.023923	2.1184	0.017072
AGBL2	79841	ENSG00000165923	11	47631143	47786928	2.7064	0.0034004	2.2789	0.011336
AGBL2	79841	ENSG00000285501	11	47631143	47786928	2.7064	0.0034004	2.2789	0.011336
PAAF1	80227	ENSG00000175575	11	73537744	73688781	2.2462	0.012345	2.3155	0.010292
ABHD17A	81926	ENSG00000129968	19	1826975	1935518	2.0262	0.021372	2.5745	0.0050192
USP44	84101	ENSG00000136014	12	95860336	95995278	2.0178	0.021805	2.2098	0.013559
TOMM40L	84134	ENSG00000158882	1	161145729	161250536	2.7641	0.0028541	6.5534	2.813e-11
TRIM51	84767	ENSG00000124900	11	55600773	55709286	2.3472	0.009458	2.1996	0.013918
BMERB1	89927	ENSG00000278823	16	15478325	15732116	2.211	0.013516	2.0866	0.018464
BMERB1	89927	ENSG00000166780	16	15478325	15732116	2.211	0.013516	2.0866	0.018464
PAPLN	89932	ENSG00000100767	14	73654205	73791348	2.1451	0.01597	2.5641	0.0051715
ACY3	91703	ENSG00000132744	11	67360026	67468130	2.3882	0.0084659	2.0176	0.021816
C1QTNF4	114900	ENSG00000172247	11	47561216	47665961	2.0196	0.021714	2.6201	0.0043946
C1QTNF4	114900	ENSG00000284838	11	47561216	47665961	2.0196	0.021714	2.6201	0.0043946
C1QTNF7	114905	ENSG00000163145	4	15291560	15497791	3.0898	0.0010016	2.9148	0.0017795
PTPMT1	114971	ENSG00000110536	11	47536888	47645013	2.0161	0.021897	2.3618	0.0090936
PTPMT1	114971	ENSG00000285206	11	47536888	47645013	2.0161	0.021897	2.3618	0.0090936
RAB42	115273	ENSG00000188060	1	28868712	28971098	3.2326	0.00061329	1.9726	0.024272
TMEM219	124446	ENSG00000149932	16	29923351	30034373	1.9647	0.024723	4.9075	4.6118e-07
LRRC25	126364	ENSG00000175489	19	18451947	18558428	2.6914	0.0035578	3.8906	5.0006e-05
TMEM71	137835	ENSG00000165071	8	133672191	133822914	2.5777	0.0049728	2.4517	0.0071088
B3GLCT	145173	ENSG00000187676	13	31724112	31956413	3.7288	9.6179e-05	2.3464	0.0094783
VSIG10L	147645	ENSG00000186806	19	51784795	51895378	2.4152	0.007863	2.0383	0.020762
PPM1N	147699	ENSG00000213889	19	45951731	46055768	2.2154	0.013365	5.1812	1.1025e-07
SAMD13	148418	ENSG00000203943	1	84714049	84866481	2.1785	0.014685	2.6798	0.0036834
C4orf45	152940	ENSG00000164123	4	159764684	160006333	2.7755	0.0027557	3.5415	0.00019897
SSBP4	170463	ENSG00000130511	19	18479679	18595372	2.5459	0.0054498	3.6143	0.00015059
CCDC83	220047	ENSG00000150676	11	85516144	85681064	4.239	1.1228e-05	7.1967	3.0847e-13
AFG1L	246269	ENSG00000135537	6	108566098	108896751	2.4974	0.0062559	2.5855	0.0048626
P4HA3	283208	ENSG00000149380	11	73908532	74072699	2.0015	0.02267	3.1639	0.00077845
SIGLECL1	284369	ENSG00000179213	19	51704332	51822582	2.4171	0.0078228	4.7197	1.1808e-06
EIF4E3	317649	ENSG00000163412	3	71678440	71853924	2.0277	0.021293	2.2832	0.011208
LILRA5	353514	ENSG00000274914	19	54768353	54874409	2.0415	0.020603	3.3155	0.00045741
LILRA5	353514	ENSG00000278355	19	54768353	54874409	2.0415	0.020603	3.3155	0.00045741
LILRA5	353514	ENSG00000275404	19	54768353	54874409	2.0415	0.020603	3.3155	0.00045741
LILRA5	353514	ENSG00000274113	19	54768353	54874409	2.0415	0.020603	3.3155	0.00045741
LILRA5	353514	ENSG00000187116	19	54768353	54874409	2.0415	0.020603	3.3155	0.00045741
DNAJB13	374407	ENSG00000187726	11	73611364	73731713	2.1849	0.014446	2.0849	0.018538
AMIGO3	386724	ENSG00000176020	3	49704267	49807238	3.7126	0.00010256	2.1977	0.013986
C1orf189	388701	ENSG00000163263	1	154121561	154228841	2.6896	0.0035768	2.5372	0.005587
CDHR4	389118	ENSG00000187492	3	49778165	49887254	3.6755	0.00011871	2.4302	0.0075461
INKA1	389119	ENSG00000185614	3	49790687	49892463	3.6158	0.00014972	2.312	0.010388
OR5W2	390148	ENSG00000187612	11	55631126	55732058	2.3274	0.0099727	2.264	0.011786
ERFL	390937	ENSG00000268041	19	42362093	42482229	3.1875	0.00071763	2.0029	0.022593
MYO18A	399687	ENSG00000196535	17	27350528	27557432	2.3384	0.0096832	2.9779	0.0014511
FAM180B	399888	ENSG00000196666	11	47558230	47660746	2.1665	0.015135	2.5982	0.0046857
FAM180B	399888	ENSG00000284938	11	47558230	47660746	2.1665	0.015135	2.5982	0.0046857
LRRD1	401387	ENSG00000240720	7	91724169	91858900	1.9772	0.02401	2.3795	0.0086681
PCP4L1	654790	ENSG00000248485	1	161178517	161305240	2.3263	0.010002	4.1401	1.736e-05
PTPRG	5793	ENSG00000144724	3	61497243	62330573	2.3986	0.008228	-2.0528	0.97995
KANSL3	55683	ENSG00000114982	2	97208892	97354116	2.0533	0.02002	-2.4998	0.99379
FER1L5	90342	ENSG00000249715	2	97258574	97420624	3.8692	5.4591e-05	-2.575	0.99499
CITED4	163732	ENSG00000179862	1	41276728	41378018	2.1223	0.016906	-2.3547	0.99073
LOC389199	389199	ENSG00000228919	4	7890734	7992023	2.9168	0.0017683	-2.2618	0.98815
GUK1	2987	ENSG00000143774	1	228277668	228386656	-1.9782	0.97605	2.0196	0.021714
PLEC	5339	ENSG00000178209	8	144939321	145100913	-1.9641	0.97524	3.297	0.00048865
FRY	10129	ENSG00000073910	13	32555269	32920794	-2.3539	0.99071	2.1509	0.01574
RAI1	10743	ENSG00000108557	17	17534787	17764767	-2.0514	0.97989	2.9597	0.0015397
STAMBPL1	57559	ENSG00000138134	10	90589597	90785343	-1.9807	0.97619	2.8381	0.0022693
EPPK1	83481	ENSG00000261150	8	144889492	145002632	-2.2905	0.989	2.7161	0.0033031
ZNF785	146540	ENSG00000197162	16	30541994	30647092	-2.0661	0.98059	4.2495	1.0713e-05
RASGEF1C	255426	ENSG00000146090	5	179477795	179686130	-2.0763	0.98107	2.2615	0.011864
CCDC172	374355	ENSG00000182645	10	118033940	118189541	-2.0145	0.97802	-2.0182	0.97822

### Sheet: BD&AD
Supplementary table 4. Overlapping genes for AD&MD (Spreadsheet 1) and AD&BD (Spreadsheet 2).
Gene_Symbol	entrezgene_id	ensembl_gene_id	CHR	START	STOP	ZSTAT_BD	P_JOINT_BD	ZSTAT_AD2	P_JOINT_AD2
ACHE	43	ENSG00000087085	7	100437615	100543754	3.1028	0.00095858	2.6544	0.0039728
ADD3	120	ENSG00000148700	10	111715627	111945323	6.215	2.5661e-10	2.3006	0.010706
ALDOA	226	ENSG00000149925	16	30014411	30131741	2.7489	0.0029894	5.1152	1.567e-07
APOA2	336	ENSG00000158874	1	161142083	161243418	3.5101	0.00022398	6.0902	5.6371e-10
APOB	338	ENSG00000084674	2	21174301	21316945	2.5572	0.0052755	2.102	0.017776
APOC2	344	ENSG00000234906	19	45399239	45502822	2.453	0.0070828	20.98	4.9594e-98
APOC4	346	ENSG00000267467	19	45395495	45498753	2.4233	0.0076904	22.795	2.545e-115
CA7	766	ENSG00000168748	16	66828282	66938052	2.6343	0.0042157	2.286	0.011128
CACNA1E	777	ENSG00000198216	1	181402447	181825920	2.3459	0.0094907	2.0449	0.020431
CD33	945	ENSG00000105383	19	51678335	51793274	2.4043	0.0081022	5.4801	2.1259e-08
CDKN2C	1031	ENSG00000123080	1	51384367	51490309	5.2784	6.5155e-08	3.0348	0.0012036
CLC	1178	ENSG00000105205	19	40171893	40278669	2.1642	0.015225	2.4412	0.0073187
CLPTM1	1209	ENSG00000104853	19	45407842	45546604	2.2265	0.01299	16.78	1.7022e-63
COX8A	1351	ENSG00000176340	11	63692079	63794015	5.1204	1.5241e-07	2.0637	0.019525
CRK	1398	ENSG00000167193	17	1274647	1409561	3.1124	0.00092798	2.8001	0.0025546
CRY2	1408	ENSG00000121671	11	45818669	45954799	3.3118	0.00046343	2.7142	0.0033221
CTF1	1489	ENSG00000150281	16	30857928	30964881	2.3251	0.010033	5.5914	1.1261e-08
DYNC1LI2	1783	ENSG00000135720	16	66704796	66835526	3.1035	0.00095608	3.4912	0.00024045
HBEGF	1839	ENSG00000113070	5	139662428	139776188	2.6058	0.0045833	3.9793	3.4565e-05
EGR1	1958	ENSG00000120738	5	137751181	137855004	3.3216	0.00044759	2.4401	0.0073421
EPHB4	2050	ENSG00000196411	7	100350187	100475143	2.4685	0.0067831	3.6872	0.00011335
ETF1	2107	ENSG00000120705	5	137791782	137928989	3.0802	0.0010345	2.3339	0.0098014
ETFB	2109	ENSG00000105379	19	51798409	51919672	3.1775	0.00074272	2.1585	0.015446
FCER1G	2207	ENSG00000158869	1	161135087	161239038	3.5198	0.00021594	6.2978	1.5092e-10
FOXO3	2309	ENSG00000118689	6	108831026	109055972	2.1597	0.015397	3.6482	0.00013202
FUT2	2524	ENSG00000176920	19	49149228	49259191	2.2069	0.013659	3.1288	0.00087764
GPR25	2848	ENSG00000170128	1	200792083	200893306	3.9589	3.7645e-05	1.9661	0.024643
GRINA	2907	ENSG00000178719	8	145014226	145117596	4.9721	3.3121e-07	3.4333	0.00029819
HARS1	3035	ENSG00000170445	5	140003490	140121681	2.6376	0.0041745	3.4305	0.00030126
HSPA4	3308	ENSG00000170606	5	132337662	132490709	2.2271	0.012972	2.5824	0.0049063
HSPA9	3313	ENSG00000113013	5	137840571	137961318	3.8706	5.4292e-05	2.2481	0.012284
IK	3550	ENSG00000113141	5	139977384	140092065	2.6282	0.0042917	3.3835	0.00035781
ITGAD	3681	ENSG00000156886	16	31354633	31487826	2.896	0.00189	2.6603	0.003904
ITGAM	3684	ENSG00000169896	16	31221288	31394213	2.0384	0.020757	3.0251	0.0012429
ITGAX	3687	ENSG00000140678	16	31316488	31444320	2.2799	0.011308	2.824	0.0023711
KCNJ3	3760	ENSG00000162989	2	155505093	155764864	3.2272	0.00062506	2.3181	0.010223
KCNS1	3787	ENSG00000124134	20	43670950	43779753	6.5669	2.5685e-11	2.4879	0.0064241
KPNB1	3837	ENSG00000108424	17	45676861	45812037	2.8252	0.0023626	2.2088	0.013594
LIM2	3982	ENSG00000105370	19	51833163	51941210	2.0819	0.018675	2.3122	0.010384
CD46	4179	ENSG00000117335	1	207875383	208018861	2.5946	0.0047351	3.412	0.00032242
AFDN	4301	ENSG00000130396	6	168177602	168422703	2.3405	0.0096293	2.0452	0.020416
MPI	4351	ENSG00000178802	15	75132377	75240581	1.9763	0.024058	2.0118	0.02212
MSH3	4437	ENSG00000113318	5	79900467	80222634	2.4493	0.007157	2.2733	0.011505
MYO1C	4641	ENSG00000197879	17	1317480	1446001	2.8857	0.0019526	3.9344	4.1707e-05
NDUFB7	4713	ENSG00000099795	19	14626890	14732889	2.7168	0.0032955	2.3654	0.0090054
NDUFS2	4720	ENSG00000158864	1	161117209	161234185	3.3104	0.00046588	6.3609	1.0032e-10
NF2	4771	ENSG00000186575	22	29949545	30144589	2.1096	0.017446	2.0596	0.019719
NKG7	4818	ENSG00000105374	19	51824874	51925976	1.9755	0.024104	2.4511	0.0071216
NME1	4830	ENSG00000239672	17	49180920	49289450	5.1938	1.0303e-07	2.3998	0.0082024
NME2	4831	ENSG00000243678	17	49192796	49299105	5.3856	3.6109e-08	2.3095	0.010457
NRF1	4899	ENSG00000106459	7	129201555	129446922	2.5463	0.0054433	3.9217	4.3971e-05
PFDN1	5201	ENSG00000113068	5	139574635	139732689	2.6142	0.0044721	3.0431	0.0011708
PHKG2	5261	ENSG00000156873	16	30709574	30822497	2.0555	0.019915	4.6465	1.6882e-06
PITPNA	5306	ENSG00000174238	17	1371283	1516110	2.1238	0.016845	4.3102	8.154e-06
PLEC	5339	ENSG00000178209	8	144939321	145100913	4.8149	7.3633e-07	3.297	0.00048865
PPOX	5498	ENSG00000143224	1	161085832	161198136	3.0351	0.0012021	6.9774	1.5033e-12
PPP4C	5531	ENSG00000149923	16	30037297	30146698	2.7063	0.0034022	4.7732	9.066e-07
PRKD1	5587	ENSG00000184304	14	29995685	30446899	3.4504	0.00027987	2.7812	0.0027082
MAPK3	5595	ENSG00000102882	16	30075426	30184630	3.2432	0.000591	2.8308	0.0023215
PURA	5813	ENSG00000185129	5	139443708	139549001	2.9835	0.0014248	3.0469	0.0011562
UPF1	5976	ENSG00000005007	19	18892744	19029039	2.7062	0.0034033	2.0627	0.019568
RRAS	6237	ENSG00000126458	19	50088552	50193400	2.5219	0.0058365	2.3461	0.0094864
SHMT2	6472	ENSG00000182199	12	57573356	57678718	2.3852	0.0085353	2.2069	0.013661
SRF	6722	ENSG00000112658	6	43088920	43199244	2.9438	0.0016208	2.3992	0.008216
STK4	6789	ENSG00000101109	20	43545120	43758600	6.8945	2.7037e-12	2.7735	0.0027727
SYCP1	6847	ENSG00000198765	1	115347455	115587991	3.0906	0.00099866	2.4757	0.0066485
SYN2	6854	ENSG00000157152	3	12132150	12283532	2.633	0.0042314	2.5906	0.00479
TBX6	6911	ENSG00000149922	16	30047114	30153258	2.9831	0.0014267	4.3996	5.4218e-06
TIMP4	7079	ENSG00000157150	3	12144568	12250851	2.637	0.0041826	2.4251	0.0076526
TRIP6	7205	ENSG00000087077	7	100414950	100521076	3.0072	0.0013185	3.5279	0.00020946
VIPR2	7434	ENSG00000106018	7	158770866	158987649	2.9792	0.0014451	2.0138	0.022013
CCDC6	8030	ENSG00000108091	10	61498505	61716414	2.2505	0.012209	4.2258	1.1903e-05
DOC2A	8448	ENSG00000149927	16	29966835	30073424	3.6887	0.00011268	5.0617	2.0775e-07
HIRIP3	8479	ENSG00000149929	16	29953642	30057417	3.8974	4.861e-05	5.1051	1.6535e-07
CADPS	8618	ENSG00000163618	3	62334021	62911064	2.847	0.0022066	2.4424	0.0072951
B4GALT3	8703	ENSG00000158850	1	161091100	161197758	3.0301	0.0012225	7.1136	5.6544e-13
ABCC3	8714	ENSG00000108846	17	48662205	48819063	3.5824	0.00017023	2.1785	0.014683
NAE1	8883	ENSG00000159593	16	66786781	66914880	3.112	0.00092926	2.8919	0.0019148
SPAG9	9043	ENSG00000008294	17	48989535	49248226	2.0067	0.022391	2.857	0.0021381
TIAF1	9220	ENSG00000221995	17	27350539	27452627	2.1735	0.014873	2.5551	0.0053081
BCL7C	9274	ENSG00000099385	16	30795373	30955852	2.1075	0.017538	5.399	3.3507e-08
TAOK2	9344	ENSG00000149930	16	29935188	30053583	3.7972	7.318e-05	5.1208	1.5213e-07
NDST3	9348	ENSG00000164100	4	118905500	119229789	2.8412	0.0022475	2.1882	0.014327
PEX16	9409	ENSG00000121680	11	45881220	45989674	2.2907	0.010989	2.9667	0.0015051
AKAP6	9472	ENSG00000151320	14	32748479	33352268	2.4948	0.0063006	2.4523	0.0070965
MAPK8IP1	9479	ENSG00000121653	11	45857047	45978016	2.6876	0.0035987	2.8052	0.0025145
ADAMTS4	9507	ENSG00000158859	1	161109538	161218845	3.2458	0.00058551	6.6092	1.9324e-11
TECR	9524	ENSG00000099797	19	14590379	14726792	2.3798	0.0086602	2.4497	0.0071481
SETD1A	9739	ENSG00000099381	16	30918615	31045985	2.4743	0.006675	5.0976	1.7197e-07
RNF40	9810	ENSG00000103549	16	30722933	30837628	2.0316	0.021098	4.5313	2.9305e-06
SFI1	9814	ENSG00000198089	22	31842125	32064537	3.8196	6.6845e-05	2.3195	0.010183
ZBED4	9889	ENSG00000100426	22	50197497	50333726	2.8263	0.0023542	2.0227	0.021551
SNAP91	9892	ENSG00000065609	6	84212604	84469127	4.2345	1.1451e-05	2.9122	0.0017943
UBAP2L	9898	ENSG00000143569	1	154142427	154293986	2.8672	0.0020703	2.6529	0.0039897
NR1I3	9970	ENSG00000143257	1	161149456	161258432	3.4561	0.00027408	5.9969	1.0058e-09
RBX1	9978	ENSG00000100387	22	41297351	41419019	5.2748	6.6445e-08	2.2813	0.011265
AKT3	10000	ENSG00000117020	1	243601535	244064381	2.774	0.0027683	2.2702	0.011598
AKT3	10000	ENSG00000275199	1	243601535	244064381	2.774	0.0027683	2.2702	0.011598
HDAC5	10014	ENSG00000108840	17	42104121	42251014	5.6557	7.76e-09	2.636	0.004194
FRAT1	10023	ENSG00000165879	10	99029022	99131672	2.1109	0.01739	1.9996	0.022773
RBM6	10180	ENSG00000004534	3	49927474	50164685	2.0265	0.021357	2.1166	0.017147
RBM5	10181	ENSG00000003756	3	50076341	50206397	2.0071	0.022372	2.5261	0.005766
HMG20A	10363	ENSG00000140382	15	77663018	77827945	3.2185	0.00064427	2.4029	0.0081332
EIF3M	10480	ENSG00000149100	11	32555313	32674037	2.0364	0.020856	2.0947	0.018097
SIVA1	10572	ENSG00000184990	14	105169470	105275996	2.5831	0.0048962	2.3191	0.010195
DNPH1	10591	ENSG00000112667	6	43143367	43247211	3.0135	0.0012912	2.3655	0.009002
TOMM34	10953	ENSG00000025772	20	43520771	43639114	5.2223	8.8347e-08	2.5847	0.0048733
SLC38A3	10991	ENSG00000188338	3	50192692	50308406	2.0241	0.02148	2.8902	0.0019249
ADAP1	11033	ENSG00000105963	7	887537	1045208	2.6886	0.0035872	2.154	0.015619
FAF1	11124	ENSG00000185104	1	50856935	51475936	5.4357	2.7289e-08	3.656	0.00012809
NXPH4	11247	ENSG00000182379	12	57560578	57670232	2.4262	0.0076283	2.1719	0.014931
R3HDM2	22864	ENSG00000179912	12	57597547	57874782	2.941	0.0016359	2.068	0.01932
SCMH1	22955	ENSG00000010803	1	41442871	41757815	2.3505	0.009374	2.4473	0.0071957
GGA2	23062	ENSG00000103365	16	23424863	23571815	3.596	0.00016157	2.1637	0.015244
CUL9	23113	ENSG00000112659	6	43099913	43242325	3.1988	0.00069	2.5256	0.0057757
GPATCH8	23131	ENSG00000186566	17	42422645	42630957	2.3568	0.0092177	3.3242	0.00044337
GSE1	23199	ENSG00000131149	16	85153152	85759812	2.5628	0.0051923	2.4411	0.0073214
RRP12	23223	ENSG00000052749	10	99066458	99211127	2.5976	0.0046934	2.0575	0.019818
COBL	23242	ENSG00000106078	7	51033909	51434515	2.3614	0.0091042	2.1165	0.017153
FRAT2	23401	ENSG00000181274	10	99042254	99144458	2.2751	0.011449	2.0299	0.021183
HARS2	23438	ENSG00000112855	5	140021011	140128903	2.6611	0.0038942	3.4194	0.00031375
SF3B3	23450	ENSG00000189091	16	70507691	70661571	2.9218	0.0017399	3.3159	0.0004567
PISD	23761	ENSG00000241878	22	31964477	32108550	3.3372	0.00042312	2.0564	0.019873
BAMBI	25805	ENSG00000095739	10	28916424	29021868	2.2263	0.012996	2.719	0.0032735
PRKD2	25865	ENSG00000105287	19	47127573	47270384	2.1603	0.015374	2.2054	0.013713
C1orf43	25912	ENSG00000143612	1	154129183	154243273	1.9829	0.023687	2.3572	0.009206
TIAM2	26230	ENSG00000146426	6	155266488	155628857	2.3167	0.010259	2.0565	0.019869
SEZ6L2	26470	ENSG00000174938	16	29832480	29960585	4.4233	4.8602e-06	3.3581	0.00039243
OPLAH	26873	ENSG00000178814	8	145056167	145165584	4.4311	4.6876e-06	3.3325	0.00043038
USP21	27005	ENSG00000143258	1	161079248	161185516	2.2606	0.011892	7.0166	1.1366e-12
GHITM	27069	ENSG00000165678	10	85849185	85963311	3.9288	4.2679e-05	2.3144	0.010322
ZNF638	27332	ENSG00000075292	2	71453729	71712191	2.4302	0.0075455	3.3056	0.00047381
CLDN20	49861	ENSG00000171217	6	155535147	155647682	2.9042	0.001841	2.5607	0.0052234
UTP18	51096	ENSG00000011260	17	49287897	49425294	5.612	9.9991e-09	2.1666	0.015131
TFB1M	51106	ENSG00000029639	6	155524495	155685631	2.7653	0.0028438	2.4794	0.0065801
REEP2	51308	ENSG00000132563	5	137724690	137832658	3.8342	6.298e-05	2.211	0.013518
PHF21A	51317	ENSG00000135365	11	45900870	46192985	2.2435	0.012434	2.1608	0.015356
WAC	51322	ENSG00000095787	10	28771355	28962041	3.3046	0.00047548	3.2968	0.00048902
UFC1	51506	ENSG00000143222	1	161073534	161178646	2.2105	0.013535	6.8958	2.6774e-12
MBIP	51562	ENSG00000151332	14	36717764	36839882	1.9765	0.024048	2.2578	0.01198
SRRT	51593	ENSG00000087087	7	100422701	100536285	3.0477	0.0011531	3.2081	0.00066815
INPP5K	51763	ENSG00000132376	17	1347869	1470182	2.7076	0.0033886	4.3303	7.4437e-06
KDM3B	51780	ENSG00000120733	5	137638285	137822716	3.9941	3.2467e-05	2.0196	0.021715
DCUN1D1	54165	ENSG00000043093	3	182610153	182753731	4.5058	3.3058e-06	2.2688	0.011641
CCSER2	54462	ENSG00000107771	10	86038342	86328276	2.0638	0.019517	2.4174	0.0078157
FBXL19	54620	ENSG00000099364	16	30884392	31010104	2.1121	0.017338	5.0392	2.337e-07
MINDY2	54629	ENSG00000128923	15	59013393	59199754	2.2659	0.011728	7.4559	4.4627e-14
HYDIN	54768	ENSG00000157423	16	70791287	71314625	3.7337	9.4328e-05	2.6644	0.0038566
HYDIN	54768	ENSG00000283022	16	70791287	71314625	3.7337	9.4328e-05	2.6644	0.0038566
MBTD1	54799	ENSG00000011258	17	49204786	49387788	5.7743	3.8627e-09	2.6118	0.0045038
ZCCHC10	54819	ENSG00000155329	5	132282677	132412275	3.1157	0.00091768	2.7862	0.0026667
WDR55	54853	ENSG00000120314	5	139994384	140101930	2.6338	0.0042216	3.4837	0.00024728
ANKHD1	54882	ENSG00000131503	5	139731399	139969441	3.0568	0.0011187	3.0178	0.001273
EBLN2	55096	ENSG00000255423	3	73060810	73162488	2.0288	0.021237	2.4101	0.0079732
HAUS2	55142	ENSG00000137814	15	42791011	42912192	4.9823	3.1419e-07	2.0519	0.020092
CCDC25	55246	ENSG00000147419	8	27540833	27680170	2.4768	0.0066279	4.1333	1.7883e-05
OTUB1	55611	ENSG00000167770	11	63703325	63815892	5.5651	1.3104e-08	2.129	0.016628
VAC14	55697	ENSG00000103043	16	70671342	70885074	4.9287	4.1393e-07	5.1739	1.1464e-07
ENAH	55740	ENSG00000154380	1	225624534	225890845	1.9861	0.023511	4.2376	1.1296e-05
INAVA	55765	ENSG00000163362	1	200810627	200934864	3.3571	0.00039387	2.0295	0.021205
PBK	55872	ENSG00000168078	8	27617138	27745612	2.9611	0.0015327	2.4668	0.0068167
PCDHA4	56144	ENSG00000204967	5	140136672	140441929	1.9603	0.024979	3.176	0.00074649
PCDHA2	56146	ENSG00000204969	5	140124444	140441929	2.1015	0.017796	3.2084	0.00066727
PCDHA1	56147	ENSG00000204970	5	140115876	140441929	2.0972	0.017989	3.2784	0.00052191
CTNNBL1	56259	ENSG00000132792	20	36272357	36550531	3.5375	0.00020197	2.0254	0.021415
LGALS14	56891	ENSG00000006659	19	40144946	40250088	1.9644	0.024744	2.9284	0.0017034
NDUFA4L2	56901	ENSG00000185633	12	57578686	57684545	2.4406	0.0073317	2.4597	0.0069527
MCCC1	56922	ENSG00000078070	3	182683006	182867373	3.1021	0.00096079	2.6615	0.0038893
SLC12A9	56996	ENSG00000146828	7	100400337	100514634	2.9551	0.0015628	3.6667	0.00012287
SMAGP	57228	ENSG00000170545	12	51589133	51714202	2.1888	0.014305	2.0196	0.021713
STARD9	57519	ENSG00000159433	15	42817857	43063196	6.062	6.7227e-10	1.9935	0.023101
GPAM	57678	ENSG00000119927	10	113857971	114025153	2.0857	0.018502	2.2015	0.013849
SCAF1	58506	ENSG00000126461	19	50095382	50211906	2.1101	0.017426	2.1616	0.015326
XPNPEP3	63929	ENSG00000196236	22	41203085	41378823	6.4421	5.8926e-11	2.0527	0.020051
DMRTA2	63950	ENSG00000142700	1	50833223	50939119	4.3302	7.4488e-06	2.809	0.0024847
RBM26	64062	ENSG00000139746	13	79835962	80030393	2.7776	0.0027385	2.3112	0.01041
INF2	64423	ENSG00000203485	14	105097902	105235947	2.6372	0.00418	2.2381	0.012608
IQCH	64799	ENSG00000103599	15	67497138	67844142	3.4887	0.00024271	2.3862	0.0085126
DBNDD1	79007	ENSG00000003249	16	90021279	90135937	2.9565	0.0015559	2.1277	0.016682
GDPD3	79153	ENSG00000102886	16	30065977	30175264	3.232	0.00061453	3.1028	0.00095849
SLTM	79811	ENSG00000137776	15	59121244	59276323	2.7846	0.0026794	6.6593	1.3756e-11
NAA40	79829	ENSG00000110583	11	63656442	63774799	5.4469	2.5626e-08	2.1184	0.017072
RIN3	79890	ENSG00000100599	14	92930125	93205339	2.1796	0.014643	7.0502	8.9353e-13
HSD3B7	80270	ENSG00000099377	16	30945949	31050473	2.5819	0.0049123	4.9868	3.0693e-07
PABPC1L	80336	ENSG00000101104	20	43488701	43637585	4.5639	2.5106e-06	2.1198	0.017013
CD276	80381	ENSG00000103855	15	73926560	74056859	4.3597	6.5109e-06	1.97	0.024421
EPPK1	83481	ENSG00000261150	8	144889492	145002632	3.1664	0.00077179	2.7161	0.0033031
SLC4A9	83697	ENSG00000113073	5	139689787	139804722	3.4346	0.00029673	3.8231	6.59e-05
YPEL3	83719	ENSG00000090238	16	30053635	30158248	3.1073	0.00094399	3.9225	4.3809e-05
TLCD3B	83723	ENSG00000149926	16	29985748	30114338	3.1473	0.00082388	5.1761	1.1331e-07
FBXO30	84085	ENSG00000118496	6	146069271	146185929	2.4475	0.0071933	2.0665	0.019388
TOMM40L	84134	ENSG00000158882	1	161145729	161250536	3.5323	0.00020598	6.5534	2.813e-11
TMEM101	84336	ENSG00000091947	17	42038556	42150519	2.0379	0.020778	2.5935	0.0047498
CYSTM1	84418	ENSG00000120306	5	139504653	139673374	2.5898	0.0048018	2.5099	0.0060382
ADGRE3	84658	ENSG00000131355	19	14680051	14835730	2.2814	0.011261	2.3348	0.0097769
PARP10	84875	ENSG00000178685	8	145001320	145110635	5.1269	1.4726e-07	3.2824	0.00051471
UBASH3B	84959	ENSG00000154127	11	122476398	122735187	2.6944	0.003526	2.2369	0.012646
CCDC189	90835	ENSG00000196118	16	30718733	30823598	2.0246	0.021455	4.7075	1.2541e-06
ANKRD40	91369	ENSG00000154945	17	48720551	48835270	3.5628	0.00018346	1.9757	0.024093
COG7	91949	ENSG00000168434	16	23349814	23514583	2.5251	0.0057833	2.3767	0.0087343
MTSS2	92154	ENSG00000132613	16	70645107	70769954	4.712	1.2265e-06	5.8233	2.8852e-09
G6PC3	92579	ENSG00000141349	17	42098098	42203712	4.6187	1.9303e-06	2.9948	0.0013733
ORAI3	93129	ENSG00000175938	16	30910405	31016259	2.3709	0.0088727	4.9625	3.4791e-07
STX1B	112755	ENSG00000099365	16	30950577	31071829	2.5779	0.00497	5.0155	2.6449e-07
SMIM19	114926	ENSG00000176209	8	42346298	42458140	2.4965	0.0062707	2.4049	0.008089
SFXN2	118980	ENSG00000156398	10	104424298	104548947	2.9999	0.0013502	2.01	0.022214
LARGE2	120071	ENSG00000165905	11	45893172	46000647	2.209	0.013587	3.1227	0.00089611
ADSS1	122622	ENSG00000185100	14	105140534	105263662	2.622	0.0043701	2.1941	0.014114
SLC24A4	123041	ENSG00000140090	14	92738925	93017825	2.5086	0.0060599	8.5838	4.5879e-18
TMEM219	124446	ENSG00000149932	16	29923351	30034373	4.4823	3.6914e-06	4.9075	4.6118e-07
LSM12	124801	ENSG00000161654	17	42062003	42194987	4.1439	1.7072e-05	2.8336	0.0023013
CLDND2	125875	ENSG00000160318	19	51820352	51922498	2.0159	0.021906	2.4336	0.0074751
NTN5	126147	ENSG00000142233	19	49114664	49226264	2.4819	0.0065347	2.7237	0.0032278
VSTM2L	128434	ENSG00000132821	20	36481499	36623752	3.5792	0.00017231	2.077	0.018903
ACMSD	130013	ENSG00000153086	2	135545994	135709604	2.5052	0.0061183	4.1018	2.0495e-05
C11orf94	143678	ENSG00000234776	11	45878085	45978833	2.6152	0.0044583	3.079	0.0010386
B3GLCT	145173	ENSG00000187676	13	31724112	31956413	2.6746	0.0037414	2.3464	0.0094783
C15orf61	145853	ENSG00000189227	15	67763522	67869641	2.868	0.0020651	2.7873	0.0026572
CMTM4	146223	ENSG00000183723	16	66598653	66780610	2.3977	0.0082487	2.6633	0.003869
C16orf92	146378	ENSG00000167194	16	29984655	30086023	3.4533	0.00027691	5.0974	1.7221e-07
IL34	146433	ENSG00000157368	16	70563798	70744585	4.4413	4.4706e-06	5.8368	2.6601e-09
VSIG10L	147645	ENSG00000186806	19	51784795	51895378	3.0366	0.0011963	2.0383	0.020762
C19orf84	147646	ENSG00000262874	19	51841543	51943828	2.6143	0.0044703	2.2995	0.010737
WFDC5	149708	ENSG00000175121	20	43688093	43793813	6.2863	1.6257e-10	2.2602	0.011905
PPP4R2	151987	ENSG00000163605	3	72995985	73168349	2.3854	0.0085305	2.2417	0.01249
ZMAT2	153527	ENSG00000146007	5	140028265	140136248	2.6724	0.0037658	3.2382	0.00060138
ESCO2	157570	ENSG00000171320	8	27582057	27720141	2.6221	0.0043698	2.6627	0.0038757
VPS13B	157680	ENSG00000132549	8	99975299	100940447	2.1539	0.015623	1.9919	0.023193
PRSS35	167681	ENSG00000146250	6	84172194	84285423	3.5299	0.00020782	2.1488	0.015826
ADAMTS19	171019	ENSG00000145808	5	128746103	129124376	2.4718	0.0067222	2.1405	0.016157
SLFNL1	200172	ENSG00000171790	1	41431269	41539116	2.2974	0.010797	2.7283	0.0031826
CCDC83	220047	ENSG00000150676	11	85516144	85681064	3.1169	0.00091377	7.1967	3.0847e-13
UNC5CL	222643	ENSG00000124602	6	40944640	41056938	2.0492	0.020221	2.9365	0.0016598
AFG1L	246269	ENSG00000135537	6	108566098	108896751	3.4298	0.00030197	2.5855	0.0048626
STAC3	246329	ENSG00000185482	12	57587241	57694971	2.5656	0.0051496	2.3506	0.0093712
PRR14L	253143	ENSG00000183530	22	32027333	32196120	3.7907	7.5126e-05	2.3677	0.0089485
KCTD13	253980	ENSG00000174943	16	29867657	29987545	4.6702	1.5047e-06	4.3033	8.415e-06
ASPHD1	253982	ENSG00000174939	16	29862147	29981181	4.6538	1.6292e-06	4.3099	8.1681e-06
LRRC57	255252	ENSG00000180979	15	42784720	42891002	4.3559	6.6252e-06	2.074	0.019042
TERB1	283847	ENSG00000249961	16	66738879	66885523	3.158	0.00079424	3.7971	7.3186e-05
INO80E	283899	ENSG00000169592	16	29957485	30067112	3.6656	0.00012337	5.1376	1.3915e-07
CAVIN1	284119	ENSG00000177469	17	40504467	40625506	2.1757	0.014788	2.0064	0.022409
MAMSTR	284358	ENSG00000176909	19	49165999	49272976	2.2699	0.011607	3.3757	0.00036808
SIGLECL1	284369	ENSG00000179213	19	51704332	51822582	3.1085	0.00094016	4.7197	1.1808e-06
C1orf185	284546	ENSG00000204006	1	51392129	51663754	4.4882	3.5913e-06	2.5871	0.0048394
LEUTX	342900	ENSG00000213921	19	40217234	40326775	2.0476	0.020301	1.9938	0.023087
LEUTX	342900	ENSG00000280774	19	40217234	40326775	2.0476	0.020301	1.9938	0.023087
DND1	373863	ENSG00000256453	5	140000381	140103171	2.5515	0.005363	3.5437	0.00019725
SPATC1	375686	ENSG00000186583	8	145036582	145152015	4.5141	3.1799e-06	3.2039	0.00067791
CLEC17A	388512	ENSG00000187912	19	14643896	14771956	2.3898	0.0084298	2.2119	0.013488
OR5W2	390148	ENSG00000187612	11	55631126	55732058	2.0776	0.018874	2.264	0.011786
ONECUT3	390874	ENSG00000205922	19	1703662	1825444	2.4277	0.0075975	2.0163	0.021883
MYO18A	399687	ENSG00000196535	17	27350528	27557432	2.0269	0.021337	2.9779	0.0014511
PAIP2B	400961	ENSG00000124374	2	71359868	71504233	1.9774	0.023998	2.1225	0.0169
UFSP1	402682	ENSG00000176125	7	100436344	100537339	3.0826	0.0010262	2.7089	0.0033749
ANKHD1-EIF4EBP3	404734	ENSG00000254996	5	139731399	139979163	2.941	0.0016358	2.8047	0.0025178
IGIP	492311	ENSG00000182700	5	139455521	139558391	2.8504	0.0021834	3.0375	0.0011926
NME1-NME2	654364	ENSG00000011052	17	49180897	49299105	5.3937	3.4512e-08	2.3652	0.0090097
PCP4L1	654790	ENSG00000248485	1	161178517	161305240	2.4746	0.0066693	4.1401	1.736e-05
MTRNR2L2	100462981	ENSG00000269028	5	79895819	79996854	2.7383	0.0030874	2.0087	0.022283
TMEM265	100862671	ENSG00000281991	16	30701512	30806517	2.1411	0.016134	4.5429	2.7745e-06
ACVR1	90	ENSG00000115170	2	158542958	158782374	3.5998	0.00015923	-2.5087	0.99394
SMN1	6606	ENSG00000172062	5	70170768	70298839	3.2367	0.00060457	-2.3302	0.9901
SMN1; SMN2	6606	ENSG00000273772	5	70170768	70298839	3.2367	0.00060457	-2.3302	0.9901
SMN1	6606	ENSG00000275349	5	70170768	70298839	3.2367	0.00060457	-2.3302	0.9901
SMN1; SMN2	6606	ENSG00000277773	5	70170768	70298839	3.2367	0.00060457	-2.3302	0.9901
SMN1; SMN2	6606	ENSG00000205571	5	70170768	70298839	3.2367	0.00060457	-2.3302	0.9901
SNTB1	6641	ENSG00000172164	8	121497985	121875599	2.5938	0.0047465	-2.1089	0.98252
THBS4	7060	ENSG00000113296	5	79281170	79429111	3.6451	0.00013367	-2.2579	0.98802
SERF1A	8293	ENSG00000172058	5	70146490	70264357	3.145	0.00083053	-2.2523	0.98785
SERF1B; SERF1A	8293	ENSG00000277429	5	70146490	70264357	3.145	0.00083053	-2.2523	0.98785
SERF1A	8293	ENSG00000275581	5	70146490	70264357	3.145	0.00083053	-2.2523	0.98785
SERF1B; SERF1A	8293	ENSG00000278839	5	70146490	70264357	3.145	0.00083053	-2.2523	0.98785
SERF1A; SERF1B	8293	ENSG00000205572	5	70146490	70264357	3.145	0.00083053	-2.2523	0.98785
LSM1	27257	ENSG00000175324	8	37970839	38084248	5.1857	1.0763e-07	-2.0402	0.97934
KANSL3	55683	ENSG00000114982	2	97208892	97354116	3.3064	0.00047247	-2.4998	0.99379
PIP4K2C	79837	ENSG00000166908	12	57934942	58047211	2.0851	0.018532	-2.1333	0.98355
NPL	80896	ENSG00000135838	1	182708584	182849519	4.108	1.9951e-05	-2.0944	0.98189
FER1L5	90342	ENSG00000249715	2	97258574	97420624	5.4571	2.4197e-08	-2.575	0.99499
DTX3	196403	ENSG00000178498	12	57948110	58053585	2.1814	0.014578	-1.9793	0.97611
DMWD	1762	ENSG00000185800	19	46236205	46346060	-2.4037	0.99189	4.8922	4.9845e-07
PDE3A	5139	ENSG00000172572	12	20472179	20890575	-2.0759	0.98105	2.0705	0.019203
DCAF7	10238	ENSG00000136485	17	61577796	61721641	-3.1678	0.99923	3.6922	0.00011116
INIP	58493	ENSG00000148153	9	115398786	115530387	-2.182	0.98545	2.3284	0.0099446
TSEN34	79042	ENSG00000278622	19	54644112	54748394	-2.2361	0.98733	2.4108	0.007959
TSEN34	79042	ENSG00000274129	19	54644112	54748394	-2.2361	0.98733	2.4108	0.007959
TSEN34	79042	ENSG00000278605	19	54644112	54748394	-2.2361	0.98733	2.4108	0.007959
TSEN34	79042	ENSG00000170892	19	54644112	54748394	-2.2361	0.98733	2.4108	0.007959
TSEN34	79042	ENSG00000274078	19	54644112	54748394	-2.2361	0.98733	2.4108	0.007959
TSEN34	79042	ENSG00000278712	19	54644112	54748394	-2.2361	0.98733	2.4108	0.007959
TSEN34	79042	ENSG00000275165	19	54644112	54748394	-2.2361	0.98733	2.4108	0.007959
TSEN34	79042	ENSG00000274796	19	54644112	54748394	-2.2361	0.98733	2.4108	0.007959
TSEN34	79042	ENSG00000274672	19	54644112	54748394	-2.2361	0.98733	2.4108	0.007959
TSEN34	79042	ENSG00000273896	19	54644112	54748394	-2.2361	0.98733	2.4108	0.007959
MBOAT7	79143	ENSG00000276935	19	54627106	54743733	-2.169	0.98496	2.3474	0.0094526
MBOAT7	79143	ENSG00000273592	19	54627106	54743733	-2.169	0.98496	2.3474	0.0094526
MBOAT7	79143	ENSG00000275118	19	54627106	54743733	-2.169	0.98496	2.3474	0.0094526
MBOAT7	79143	ENSG00000125505	19	54627106	54743733	-2.169	0.98496	2.3474	0.0094526
MBOAT7	79143	ENSG00000278519	19	54627106	54743733	-2.169	0.98496	2.3474	0.0094526
MBOAT7	79143	ENSG00000274194	19	54627106	54743733	-2.169	0.98496	2.3474	0.0094526
MBOAT7	79143	ENSG00000278322	19	54627106	54743733	-2.169	0.98496	2.3474	0.0094526
MBOAT7	79143	ENSG00000277025	19	54627106	54743733	-2.169	0.98496	2.3474	0.0094526
MBOAT7	79143	ENSG00000277733	19	54627106	54743733	-2.169	0.98496	2.3474	0.0094526
MBOAT7	79143	ENSG00000277923	19	54627106	54743733	-2.169	0.98496	2.3474	0.0094526
RSPH6A	81492	ENSG00000104941	19	46248968	46368605	-2.3511	0.99064	4.1682	1.5351e-05
RPL39L	116832	ENSG00000163923	3	186788741	186907263	-2.9734	0.99853	2.4533	0.0070772
CFAP73	387885	ENSG00000186710	12	113537543	113647081	-2.0986	0.98207	2.0941	0.018127
OR4M2	390538	ENSG00000274102	15	22318478	22419561	-2.1987	0.98605	2.3944	0.0083233
OR4M2	390538	ENSG00000288194	15	22318478	22419561	-2.1987	0.98605	2.3944	0.0083233
