## Supplementary material for "Genetic overlap between major depression, bipolar disorder and Alzheimer’s Disease": Supplementary_table_5_MD_ADnodedetails2.csv

EnrichmentMap::GS_DESCR	canonicalName	description	EnrichmentMap::pvalue (MD_AD)	EnrichmentMap::fdr_qvalue (MD_AD)	EnrichmentMap::Genes	EnrichmentMap::gs_size
mast cell apoptotic process	GO:0033024		0.03024923	0.03024923	FCER1G	1
phagocytosis	GO:0006909		0.046441901	0.046441901	C1ORF43|APOA2|MYO18A|FCER1G	4
vesicle budding from membrane	GO:0006900		0.014167429	0.014167429	GRIA1|GOLPH3|MYO18A	3
cell-cell signaling by wnt	GO:0198738		0.002605082	0.002605082	PSEN1|PPM1N|PSMC3|NR4A2|FRAT1|FRAT2|FOXO3	7
mitochondrial protein catabolic process	GO:0035694		0.041481812	0.041481812	AFG1L	1
regeneration	GO:0031099		0.04619134	0.04619134	APOA2|UCP2|PTCH1	3
protein localization to cytoskeleton	GO:0044380		0.03622495	0.03622495	C2CD3|ABHD17A	2
appendage development	GO:0048736		0.03622495	0.03622495	PSEN1|C2CD3|PTCH1	3
gland development	GO:0048732		0.02366863	0.02366863	PSEN1|MGMT|UCP2|GNPNAT1|PTCH1	5
regulation of synapse structure or activity	GO:0050803		0.013679689	0.013679689	TANC2|ABHD17A|AMIGO3|CAMKV	4
synapse organization	GO:0050808		0.018530839	0.018530839	PSEN1|TANC2|ABHD17A|AMIGO3|CAMKV	5
protein modification by small protein conjugation or removal	GO:0070647		2.09E-05	2.09E-05	PSMC3|COPS6|DCAF4|RNF114|YOD1|USP44|RNF123|PSEN1|OTUB1|UBA7|TRAIP|NUP160|TRIM51|USP3	14
apoptotic process	GO:0006915		5.41E-07	5.41E-07	PTPMT1|NR4A2|GOLPH3|MYO18A|NDUFS3|UCP2|RBM25|FOXO3|SPRY2|FCER1G|RFK|PSEN1|MGMT|TRAIP|TMEM219|TIAF1|FNIP2|PPP1R13L|MTCH2|SNAI1|SPI1	21
autophagy	GO:0006914		0.03622495	0.03622495	PSEN1|EXOC4|FOXO3|ZFYVE1|YOD1	5
serotonin secretion by platelet	GO:0002554		0.03024923	0.03024923	FCER1G	1
dsRNA transport	GO:0033227		0.041481812	0.041481812	SIDT2	1
Antiviral mechanism by IFN-stimulated genes	REAC:R-HSA-1169410		0.019896165	0.019896165	UBA7|EIF4E3|NUP160	3
urogenital system development	GO:0001655		0.010944124	0.010944124	MME|CC2D2A|GCNT1|NUP160|PTCH1	5
ISG15 antiviral mechanism	REAC:R-HSA-1169408		0.019042757	0.019042757	UBA7|EIF4E3|NUP160	3
transmembrane transport	GO:0055085		1.38E-04	1.38E-04	PSMC3|GRIA1|UCP3|ATP1A3|COX8A|UCP2|TOMM40L|SLMAP|RTN2|PSEN1|ADD3|CACNA1E|PDE4B|AC010616.1|SLC30A9	15
The citric acid (TCA) cycle and respiratory electron transport	REAC:R-HSA-1428517		3.21E-04	3.21E-04	UCP3|NDUFS3|COX8A|UCP2|NDUFS2|ETFB	6
leukocyte adhesion to vascular endothelial cell	GO:0061756		0.031042034	0.031042034	GOLPH3|GCNT1	2
protein localization to cilium	GO:0061512		0.03622495	0.03622495	ZNF423|CC2D2A	2
epithelium development	GO:0060429		0.003309096	0.003309096	PSEN1|PSMC3|MGMT|C2CD3|PHACTR4|CC2D2A|SIDT2|SPRY2|TAGLN|SNAI1|PTCH1	11
peptide transport	GO:0015833		8.75E-07	8.75E-07	AP4M1|GOLPH3|MYO18A|CCDC91|EXOC4|LTBP2|UCP2|C1QTNF4|PFKFB2|TOMM40L|RTN2|YOD1|PSEN1|NUMB|PIPOX|CACNA1E|REEP2|ARL4C|SIDT2|NUP160|LILRA5	21
proton transmembrane transport	GO:1902600		0.004626274	0.004626274	UCP3|ATP1A3|COX8A|UCP2	4
mammary gland epithelial cell differentiation	GO:0060644		0.005826013	0.005826013	MGMT|PTCH1	2
animal organ development	GO:0048513		3.66E-08	3.66E-08	ZNF423|MME|NR4A2|ERCC1|SPRY2|BMERB1|PSEN1|PHACTR4|C2CD3|PPP1R13L|AMIGO3|SIDT2|GNPNAT1|PTCH1|PSMC3|APOA2|CC2D2A|NDUFS3|EXOC4|UCP2|FOXO3|GHR|FCER1G|LRRC6|NUMB|MGMT|GCNT1|NUP160|TAGLN|SNAI1|SPI1	31
FMN biosynthetic process	GO:0009398		0.014741673	0.014741673	RFK	1
programmed cell death	GO:0012501		1.45E-06	1.45E-06	PTPMT1|NR4A2|GOLPH3|MYO18A|NDUFS3|UCP2|RBM25|FOXO3|SPRY2|FCER1G|RFK|PSEN1|MGMT|TRAIP|TMEM219|TIAF1|FNIP2|PPP1R13L|MTCH2|SNAI1|SPI1	21
enzyme linked receptor protein signaling pathway	GO:0007167		0.023992866	0.023992866	PSEN1|ZNF423|GDF15|LTBP2|CD3EAP|FOXO3|GHR|SPRY2	8
transmembrane receptor protein tyrosine kinase signaling pathway	GO:0007169		0.037002756	0.037002756	PSEN1|GDF15|CD3EAP|FOXO3|GHR|SPRY2	6
protein catabolic process	GO:0030163		0.00120331	0.00120331	PSEN1|PSMC3|UBA7|ABHD17A|RNF114|YOD1|USP3|USP44|RNF123|AFG1L	10
signal transduction	GO:0007165		3.80E-06	3.80E-06	PPM1N|ZNF423|NR4A2|GOLPH3|C1QTNF4|SPRY2|PSEN1|C2CD3|PHACTR4|FRAT1|TRAIP|TIAF1|PPP1R13L|FRAT2|CD3EAP|PTCH1|PSMC3|PTPMT1|GRIA1|CC2D2A|NDUFS3|NR1I3|LTBP2|METAP2|OR5W2|FOXO3|GHR|YOD1|FCER1G|LRRD1|GDF15|FNIP2|PDE4B|LILRA5|RAB42|SNAI1|SPI1	37
protein side chain deglutamylation	GO:0035610		0.041481812	0.041481812	AGBL2	1
regulation of transmembrane transport	GO:0034762		0.016991883	0.016991883	PSEN1|CACNA1E|GRIA1|PDE4B|SLMAP|RTN2	6
dendritic cell differentiation	GO:0097028		0.025197933	0.025197933	PSEN1|SPI1	2
cilium organization	GO:0044782		0.016525444	0.016525444	ZNF423|C2CD3|CC2D2A|DNAJB13|LRRC6	5
nervous system development	GO:0007399		0.002502991	0.002502991	ZNF423|MME|NR4A2|CC2D2A|NDUFS3|FOXO3|BMERB1|TAGLN3|PSEN1|NUMB|TANC2|PHACTR4|C2CD3|AMIGO3|TMEM106B|PTCH1	16
axonemal central apparatus assembly	GO:1904158		0.03024923	0.03024923	DNAJB13	1
pyruvate metabolic process	GO:0006090		0.028237317	0.028237317	PSEN1|PFKFB2|NUP160	3
positive regulation of Wnt signaling pathway	GO:0030177		0.036341638	0.036341638	PPM1N|PSMC3|FRAT1	3
protein transport into membrane raft	GO:0032596		0.041481812	0.041481812	REEP2	1
glucose homeostasis	GO:0042593		0.018821558	0.018821558	SIDT2|UCP2|FOXO3|PTCH1	4
tumor necrosis factor-mediated signaling pathway	GO:0033209		0.03566279	0.03566279	PSMC3|TRAIP|FOXO3	3
Hedgehog 'on' state	REAC:R-HSA-5632684		0.023293466	0.023293466	NUMB|PSMC3|PTCH1	3
regulation of protein kinase activity	GO:0045859		0.044283026	0.044283026	PSEN1|DBNDD1|GDF15|LILRA5|GHR|SPRY2	6
generation of precursor metabolites and energy	GO:0006091		1.18E-04	1.18E-04	PSEN1|CYB561|NDUFS3|COX8A|PFKFB2|NUP160|NDUFS2|ETFB|AFG1L	9
transforming growth factor beta receptor signaling pathway	GO:0007179		0.043181491	0.043181491	GDF15|LTBP2|SPRY2	3
cytokine production	GO:0001816		0.010542761	0.010542761	PSEN1|UBA7|APOA2|TRAIP|PDE4B|C1QTNF4|LILRA5|FCER1G	8
RNA biosynthetic process	GO:0032774		4.32E-05	4.32E-05	MED18|ZNF423|NR4A2|SAMD13|ERCC1|NAA40|ZNF3|PSEN1|TRAIP|PPP1R13L|CD3EAP|SLC30A9|USP3|PTCH1|PSMC3|NR1I3|KDM3B|FOSB|FOXO3|TAGLN3|SSBP4|FNIP2|SNAI1|ELL|SPI1	25
protein secretion	GO:0009306		8.96E-05	8.96E-05	CACNA1E|GOLPH3|MYO18A|LTBP2|SIDT2|UCP2|C1QTNF4|PFKFB2|LILRA5	9
pyrimidine dimer repair by nucleotide-excision repair	GO:0000720		0.03622495	0.03622495	ERCC1	1
forebrain cell migration	GO:0021885		0.038109193	0.038109193	PSEN1|BMERB1	2
tumor necrosis factor superfamily cytokine production	GO:0071706		0.007188075	0.007188075	PSEN1|C1QTNF4|LILRA5|FCER1G	4
regulation of type III hypersensitivity	GO:0001803		0.02366863	0.02366863	FCER1G	1
myeloid dendritic cell differentiation	GO:0043011		0.007033547	0.007033547	PSEN1|SPI1	2
meiotic mismatch repair	GO:0000710		0.03024923	0.03024923	ERCC1	1
inositol biosynthetic process	GO:0006021		0.03024923	0.03024923	ISYNA1	1
protein localization to cell periphery	GO:1990778		0.001606542	0.001606542	NUMB|AP4M1|GOLPH3|SLMAP|FCER1G|PTCH1	6
neuron projection maintenance	GO:1990535		0.002309849	0.002309849	PSEN1|ATP1A3	2
synaptic vesicle targeting	GO:0016080		0.03622495	0.03622495	PSEN1	1
pattern specification process	GO:0007389		0.006340657	0.006340657	PSEN1|C2CD3|CC2D2A|LRRC6|SNAI1|PTCH1	6
intracellular protein transmembrane transport	GO:0065002		0.029045914	0.029045914	TOMM40L|RTN2	2
divalent metal ion transport	GO:0070838		0.028073156	0.028073156	PSEN1|CACNA1E|PDE4B|SLC30A9|LILRA5	5
cell death	GO:0008219		9.69E-07	9.69E-07	PTPMT1|NR4A2|GOLPH3|MYO18A|NDUFS3|UCP2|RBM25|FOXO3|GHR|SPRY2|FCER1G|RFK|PSEN1|MGMT|TRAIP|TMEM219|TIAF1|FNIP2|PPP1R13L|MTCH2|SNAI1|SPI1	22
post-embryonic development	GO:0009791		8.41E-04	8.41E-04	PSEN1|NR4A2|PPP1R13L|ERCC1	4
transcription-coupled nucleotide-excision repair	GO:0006283		0.043961413	0.043961413	COPS6|ERCC1	2
embryo development ending in birth or egg hatching	GO:0009792		3.95E-04	3.95E-04	PSEN1|PSMC3|TANC2|C2CD3|PHACTR4|CC2D2A|SNAI1|PTCH1|ELL	9
response to growth factor	GO:0070848		0.036434353	0.036434353	ZNF423|GDF15|LTBP2|FOXO3|MCM7|SPRY2	6
DNA repair	GO:0006281		8.33E-04	8.33E-04	MGMT|OTUB1|COPS6|SLC30A9|ERCC1|USP3|MCM7|ASCC3	8
Golgi vesicle transport	GO:0048193		0.002700942	0.002700942	AP4M1|GOLPH3|GRIA1|MYO18A|CCDC91|EXOC4	6
Golgi vesicle budding	GO:0048194		0.007033547	0.007033547	GOLPH3|GRIA1|MYO18A	3
regulation of transcription by RNA polymerase II	GO:0006357		8.24E-05	8.24E-05	MED18|PSMC3|NR4A2|NR1I3|FOSB|FOXO3|ERCC1|TAGLN3|SSBP4|PSEN1|FNIP2|PPP1R13L|SLC30A9|USP3|SNAI1|ELL|PTCH1|SPI1	18
regulation of sterol import	GO:2000909		0.03622495	0.03622495	APOA2	1
amide transport	GO:0042886		1.14E-06	1.14E-06	AP4M1|GOLPH3|MYO18A|CCDC91|EXOC4|LTBP2|UCP2|C1QTNF4|PFKFB2|TOMM40L|RTN2|YOD1|PSEN1|NUMB|PIPOX|CACNA1E|REEP2|ARL4C|SIDT2|NUP160|LILRA5	21
regulation of transcription, DNA-templated	GO:0006355		4.35E-05	4.35E-05	MED18|ZNF423|PSMC3|NR4A2|NR1I3|SAMD13|KDM3B|FOSB|FOXO3|ERCC1|NAA40|TAGLN3|ZNF3|SSBP4|PSEN1|TRAIP|FNIP2|PPP1R13L|SLC30A9|USP3|SNAI1|ELL|PTCH1|SPI1	24
transcription, DNA-templated	GO:0006351		3.37E-05	3.37E-05	MED18|ZNF423|NR4A2|SAMD13|ERCC1|NAA40|ZNF3|PSEN1|TRAIP|PPP1R13L|CD3EAP|SLC30A9|USP3|PTCH1|PSMC3|NR1I3|KDM3B|FOSB|FOXO3|TAGLN3|SSBP4|FNIP2|SNAI1|ELL|SPI1	25
apoptotic process involved in blood vessel morphogenesis	GO:1902262		0.041481812	0.041481812	SPI1	1
interleukin-2 production	GO:0032623		0.040820436	0.040820436	PDE4B|FCER1G	2
determination of bilateral symmetry	GO:0009855		0.002748237	0.002748237	PSEN1|C2CD3|CC2D2A|LRRC6	4
histone H4 acetylation	GO:0043967		0.041481812	0.041481812	NAA40|SPI1	2
Notch signaling pathway	GO:0007219		0.041481812	0.041481812	PSEN1|ZNF423|SNAI1	3
inorganic cation transmembrane transport	GO:0098662		0.001119964	0.001119964	PSEN1|CACNA1E|UCP3|ATP1A3|COX8A|PDE4B|UCP2|AC010616.1|SLMAP	9
tissue development	GO:0009888		0.00172784	0.00172784	PSMC3|CC2D2A|EXOC4|GHR|SPRY2|PSEN1|MGMT|PHACTR4|C2CD3|PPP1R13L|GCNT1|SIDT2|TAGLN|SNAI1|PTCH1	15
habenula development	GO:0021986		0.03024923	0.03024923	NR4A2	1
embryonic pattern specification	GO:0009880		0.041481812	0.041481812	C2CD3|PTCH1	2
cilium assembly	GO:0060271		0.014167429	0.014167429	ZNF423|C2CD3|DNAJB13|CC2D2A|LRRC6	5
regulation of synaptic plasticity	GO:0048167		0.041481812	0.041481812	PSEN1|MME|GRIA1	3
protein initiator methionine removal	GO:0070084		0.03024923	0.03024923	METAP2	1
oxidative phosphorylation	GO:0006119		0.003878073	0.003878073	NDUFS3|COX8A|NDUFS2|AFG1L	4
protein K33-linked deubiquitination	GO:1990168		0.03622495	0.03622495	YOD1	1
protein K27-linked deubiquitination	GO:1990167		0.03024923	0.03024923	YOD1	1
transcription initiation from RNA polymerase II promoter	GO:0006367		0.009750802	0.009750802	PSMC3|NR4A2|NR1I3|ERCC1	4
inorganic ion transmembrane transport	GO:0098660		0.002147455	0.002147455	PSEN1|CACNA1E|UCP3|ATP1A3|COX8A|PDE4B|UCP2|AC010616.1|SLMAP	9
transcription by RNA polymerase II	GO:0006366		1.72E-04	1.72E-04	MED18|PSMC3|NR4A2|NR1I3|FOSB|FOXO3|ERCC1|TAGLN3|SSBP4|PSEN1|FNIP2|PPP1R13L|SLC30A9|USP3|SNAI1|ELL|PTCH1|SPI1	18
mitochondrial electron transport, cytochrome c to oxygen	GO:0006123		0.007609334	0.007609334	COX8A|AFG1L	2
negative regulation of protein modification by small protein conjugation or removal	GO:1903321		0.010057852	0.010057852	PSEN1|OTUB1|USP44	3
plasma membrane bounded cell projection morphogenesis	GO:0120039		0.028889153	0.028889153	PSEN1|NUMB|TANC2|NR4A2|TMEM106B|PTCH1	6
mitochondrial electron transport, NADH to ubiquinone	GO:0006120		0.033017698	0.033017698	NDUFS3|NDUFS2	2
plasma membrane bounded cell projection organization	GO:0120036		0.001089132	0.001089132	ZNF423|NR4A2|GOLPH3|ATP1A3|CC2D2A|DNAJB13|LRRC6|PSEN1|NUMB|TANC2|C2CD3|TMEM106B|PTCH1	13
response to corticosteroid	GO:0031960		6.56E-04	6.56E-04	UCP3|APOA2|FOSB|GHR|FOXO3	5
DNA methylation	GO:0006306		0.044705888	0.044705888	MGMT|SPI1	2
DNA alkylation	GO:0006305		0.044705888	0.044705888	MGMT|SPI1	2
protein deubiquitination	GO:0016579		8.69E-04	8.69E-04	PSMC3|OTUB1|USP3|YOD1|USP44|RNF123	6
double-strand break repair	GO:0006302		0.020331029	0.020331029	MGMT|OTUB1|ERCC1|MCM7	4
DNA modification	GO:0006304		0.017071049	0.017071049	MGMT|ASCC3|SPI1	3
Antigen processing: Ubiquitination & Proteasome degradation	REAC:R-HSA-983168		0.019896165	0.019896165	PSMC3|UBA7|TRAIP|RNF114|RNF123	5
Class I MHC mediated antigen processing & presentation	REAC:R-HSA-983169		0.037437384	0.037437384	PSMC3|UBA7|TRAIP|RNF114|RNF123	5
smoothened signaling pathway involved in regulation of cerebellar granule cell precursor cell proliferation	GO:0021938		0.041481812	0.041481812	ZNF423	1
growth	GO:0040007		0.016605527	0.016605527	GDF15|NDUFS3|PPP1R13L|FOXO3|GHR|ERCC1|SPRY2|PTCH1	8
protein transport	GO:0015031		6.48E-07	6.48E-07	AP4M1|GOLPH3|MYO18A|CCDC91|EXOC4|LTBP2|UCP2|C1QTNF4|PFKFB2|TOMM40L|RTN2|YOD1|PSEN1|NUMB|PIPOX|CACNA1E|REEP2|ARL4C|SIDT2|NUP160|LILRA5	21
interleukin-3-mediated signaling pathway	GO:0038156		0.03622495	0.03622495	FCER1G	1
regulation of insulin secretion involved in cellular response to glucose stimulus	GO:0061178		0.03622495	0.03622495	SIDT2|UCP2	2
protein K48-linked deubiquitination	GO:0071108		0.018842831	0.018842831	OTUB1|YOD1	2
cellular response to cytokine stimulus	GO:0071345		0.001083083	0.001083083	PSMC3|MME|OTUB1|TRAIP|C1QTNF4|FOXO3|GNPNAT1|GHR|SPRY2|FCER1G|SPI1	11
ubiquitin-dependent protein catabolic process	GO:0006511		0.02366863	0.02366863	PSEN1|PSMC3|RNF114|USP3|YOD1|USP44	6
developmental growth	GO:0048589		0.009341154	0.009341154	GDF15|PPP1R13L|FOXO3|GHR|ERCC1|SPRY2|PTCH1	7
tube development	GO:0035295		0.03024923	0.03024923	PSEN1|MME|C2CD3|PHACTR4|CC2D2A|SPRY2|PTCH1|SPI1	8
phosphorylation	GO:0016310		3.77E-04	3.77E-04	PSMC3|DBNDD1|NDUFS3|COX8A|CAMKV|PFKFB2|GHR|SPRY2|NDUFS2|RFK|AFG1L|PSEN1|GDF15|FNIP2|NUP160|LILRA5|MCM7|IP6K1	18
cellular response to interleukin-6	GO:0071354		0.03024923	0.03024923	C1QTNF4|SPI1	2
response to oxidative stress	GO:0006979		2.68E-04	2.68E-04	PSEN1|MGMT|NR4A2|UCP3|UCP2|FOXO3|ERCC1|NDUFS2	8
regulation of pri-miRNA transcription by RNA polymerase II	GO:1902893		0.029949903	0.029949903	FOXO3|SPI1	2
organic cation transport	GO:0015695		0.028237317	0.028237317	PSEN1|FCER1G	2
protein ubiquitination	GO:0016567		6.62E-04	6.62E-04	PSEN1|PSMC3|OTUB1|UBA7|TRAIP|DCAF4|RNF114|TRIM51|USP44|RNF123	10
protein localization to plasma membrane	GO:0072659		0.004777858	0.004777858	NUMB|GOLPH3|SLMAP|FCER1G|PTCH1	5
cellular response to monosaccharide stimulus	GO:0071326		0.02401204	0.02401204	SIDT2|UCP2|FOXO3	3
protein localization to membrane	GO:0072657		3.74E-04	3.74E-04	NUMB|AP4M1|GOLPH3|REEP2|ABHD17A|EXOC4|SLMAP|FCER1G|PTCH1	9
exocytic process	GO:0140029		0.007033547	0.007033547	PSEN1|EXOC4|FCER1G	3
positive regulation of amyloid fibril formation	GO:1905908		0.03622495	0.03622495	PSEN1	1
embryonic organ development	GO:0048568		3.51E-05	3.51E-05	PSEN1|C2CD3|PHACTR4|CC2D2A|PPP1R13L|ERCC1|SPRY2|SNAI1|PTCH1	9
regulation of histone H2A K63-linked ubiquitination	GO:1901314		0.03622495	0.03622495	OTUB1	1
dorsal/ventral neural tube patterning	GO:0021904		0.011736929	0.011736929	PSEN1|PTCH1	2
histone modification	GO:0016570		0.025623107	0.025623107	OTUB1|KDM3B|NAA40|USP3|SPI1	5
cellular response to glucose stimulus	GO:0071333		0.02366863	0.02366863	SIDT2|UCP2|FOXO3	3
ATP generation from ADP	GO:0006757		0.017071049	0.017071049	PSEN1|PFKFB2|NUP160	3
heart morphogenesis	GO:0003007		0.003451067	0.003451067	PSEN1|C2CD3|PPP1R13L|SNAI1|PTCH1	5
protein retention in Golgi apparatus	GO:0045053		0.041481812	0.041481812	GOLPH3	1
muscle system process	GO:0003012		0.026802792	0.026802792	TPM3|PDE4B|PPP1R13L|FOXO3|SLMAP	5
axoneme assembly	GO:0035082		0.005386879	0.005386879	DNAJB13|CC2D2A|LRRC6	3
neural tube development	GO:0021915		6.41E-04	6.41E-04	PSEN1|PHACTR4|C2CD3|CC2D2A|PTCH1	5
syncytium formation	GO:0006949		0.03566279	0.03566279	GDF15|ERCC1	2
serotonin production involved in inflammatory response	GO:0002351		0.03024923	0.03024923	FCER1G	1
beta-catenin destruction complex disassembly	GO:1904886		0.00827167	0.00827167	FRAT1|FRAT2	2
response to amyloid-beta	GO:1904645		0.002945005	0.002945005	PSEN1|ATP1A3|FOXO3	3
cellular response to amyloid-beta	GO:1904646		0.00172784	0.00172784	PSEN1|ATP1A3|FOXO3	3
protein-containing complex subunit organization	GO:0043933		0.006208265	0.006208265	PSMC3|GRIA1|APOA2|NDUFS3|ERCC1|NDUFS2|BMERB1|LRRC6|ADD3|FRAT1|FNIP2|FRAT2|MCM7	13
renal system development	GO:0072001		0.007188075	0.007188075	MME|CC2D2A|GCNT1|NUP160|PTCH1	5
modulation by host of viral transcription	GO:0043921		0.02366863	0.02366863	PSMC3	1
neural precursor cell proliferation	GO:0061351		0.03024923	0.03024923	NUMB|ZNF423|FOXO3	3
multicellular organism growth	GO:0035264		5.12E-04	5.12E-04	GDF15|PPP1R13L|GHR|ERCC1|PTCH1	5
cellular response to growth factor stimulus	GO:0071363		0.033742286	0.033742286	ZNF423|GDF15|LTBP2|FOXO3|MCM7|SPRY2	6
visual system development	GO:0150063		0.015719041	0.015719041	PSEN1|PHACTR4|CC2D2A|PPP1R13L|SPRY2	5
response to rapamycin	GO:1901355		0.03024923	0.03024923	GOLPH3	1
amyloid-beta metabolic process	GO:0050435		0.029045914	0.029045914	PSEN1|MME	2
cellular response to corticotropin-releasing hormone stimulus	GO:0071376		0.041481812	0.041481812	NR4A2	1
mesenchyme development	GO:0060485		0.024859318	0.024859318	PHACTR4|EXOC4|SPRY2|SNAI1	4
histone H2A K63-linked ubiquitination	GO:0070535		0.046640451	0.046640451	OTUB1	1
homeostasis of number of cells	GO:0048872		0.003814393	0.003814393	PDE4B|FOXO3|UBAP2L|FCER1G|SPI1	5
signaling receptor ligand precursor processing	GO:0140448		0.020331029	0.020331029	MME|PCSK7	2
microtubule bundle formation	GO:0001578		0.012534271	0.012534271	DNAJB13|CC2D2A|LRRC6	3
hypermethylation of CpG island	GO:0044027		0.02366863	0.02366863	SPI1	1
energy derivation by oxidation of organic compounds	GO:0015980		0.005277388	0.005277388	NDUFS3|COX8A|NDUFS2|ETFB|AFG1L	5
neuropeptide processing	GO:0061837		0.014741673	0.014741673	MME	1
telencephalon cell migration	GO:0022029		0.03622495	0.03622495	PSEN1|BMERB1	2
anatomical structure development	GO:0048856		8.10E-07	8.10E-07	ZNF423|MME|NR4A2|RNF114|ERCC1|SPRY2|BMERB1|ZNF3|PSEN1|PHACTR4|C2CD3|PPP1R13L|AMIGO3|SIDT2|GNPNAT1|PTCH1|PSMC3|APOA2|CC2D2A|NDUFS3|EXOC4|UCP2|FOXO3|GHR|FCER1G|LRRC6|TAGLN3|NUMB|MGMT|TANC2|GDF15|GCNT1|NUP160|TMEM106B|TAGLN|SNAI1|ELL|SPI1	38
GDP-mannose biosynthetic process	GO:0009298		0.03622495	0.03622495	GMPPB	1
limb morphogenesis	GO:0035108		0.027234923	0.027234923	PSEN1|C2CD3|PTCH1	3
Beta-catenin phosphorylation cascade	REAC:R-HSA-196299		0.019896165	0.019896165	FRAT1|FRAT2	2
reproductive structure development	GO:0048608		0.005710859	0.005710859	MME|FOXO3|ERCC1|LRRC6|SNAI1|PTCH1	6
telomeric DNA-containing double minutes formation	GO:0061819		0.03024923	0.03024923	ERCC1	1
serotonin secretion involved in inflammatory response	GO:0002442		0.03024923	0.03024923	FCER1G	1
protein K29-linked deubiquitination	GO:0035523		0.041481812	0.041481812	YOD1	1
cholesterol efflux	GO:0033344		0.038109193	0.038109193	APOA2|PTCH1	2
cellular response to rapamycin	GO:0072752		0.02366863	0.02366863	GOLPH3	1
Golgi ribbon formation	GO:0090161		0.004236148	0.004236148	GOLPH3|MYO18A	2
response to ketone	GO:1901654		0.044705888	0.044705888	GOLPH3|FOSB|FOXO3	3
establishment of epithelial cell polarity	GO:0090162		0.016046358	0.016046358	GOLPH3|MYO18A	2
ISG15-protein conjugation	GO:0032020		0.046640451	0.046640451	UBA7	1
interleukin-6-mediated signaling pathway	GO:0070102		0.018104167	0.018104167	C1QTNF4|SPI1	2
MGMT-mediated DNA damage reversal	REAC:R-HSA-5657655		0.03971384	0.03971384	MGMT	1
protein localization to organelle	GO:0033365		3.18E-04	3.18E-04	PSEN1|NUMB|ZNF423|AP4M1|PIPOX|GOLPH3|C2CD3|CC2D2A|ABHD17A|TOMM40L|MTCH2	11
regulation of membrane depolarization during action potential	GO:0098902		0.046640451	0.046640451	SLMAP	1
response to interleukin-1	GO:0070555		0.048123293	0.048123293	PSMC3|OTUB1|GHR	3
regulation of type II hypersensitivity	GO:0002892		0.03622495	0.03622495	FCER1G	1
microtubule cytoskeleton organization	GO:0000226		0.004682815	0.004682815	C2CD3|CC2D2A|DNAJB13|STAG1|BMERB1|SPRY2|LRRC6	7
NADH dehydrogenase complex assembly	GO:0010257		0.040014146	0.040014146	NDUFS3|NDUFS2	2
initiation of primordial ovarian follicle growth	GO:0001544		0.02366863	0.02366863	FOXO3	1
sensory system development	GO:0048880		0.016525444	0.016525444	PSEN1|PHACTR4|CC2D2A|PPP1R13L|SPRY2	5
type IIa hypersensitivity	GO:0001794		0.03622495	0.03622495	FCER1G	1
replicative cell aging	GO:0001302		0.046640451	0.046640451	ERCC1	1
pri-miRNA transcription by RNA polymerase II	GO:0061614		0.03024923	0.03024923	FOXO3|SPI1	2
N-terminal protein amino acid modification	GO:0031365		0.014075421	0.014075421	METAP2|NAA40	2
lysosomal transport	GO:0007041		0.014167429	0.014167429	AP4M1|CCDC91|TMEM106B	3
vacuolar transport	GO:0007034		0.026183146	0.026183146	AP4M1|CCDC91|TMEM106B	3
Ub-specific processing proteases	REAC:R-HSA-5689880		0.006158031	0.006158031	PSMC3|OTUB1|USP3|USP44|RNF123	5
cell surface receptor signaling pathway involved in cell-cell signaling	GO:1905114		0.001592318	0.001592318	PSEN1|PPM1N|PSMC3|ZNF423|NR4A2|FRAT1|FRAT2|FOXO3	8
DNA dealkylation	GO:0035510		0.017304715	0.017304715	MGMT|ASCC3	2
regulation of protein ubiquitination	GO:0031396		0.046640451	0.046640451	PSEN1|OTUB1|USP44	3
peptidyl-amino acid modification	GO:0018193		2.42E-04	2.42E-04	APOA2|METAP2|P4HA3|CAMKV|GHR|NAA40|SPRY2|PSEN1|FNIP2|NUP160|LILRA5|AGBL2|SPI1	13
riboflavin biosynthetic process	GO:0009231		0.014741673	0.014741673	RFK	1
Immune System	REAC:R-HSA-168256		0.036110258	0.036110258	PSMC3|MME|RNF114|FOXO3|GHR|FCER1G|RNF123|PSEN1|UBA7|TRAIP|NUP160|EIF4E3|LILRA5	13
peptide hormone secretion	GO:0030072		0.020955917	0.020955917	CACNA1E|SIDT2|UCP2|PFKFB2	4
insulin secretion	GO:0030073		0.013274299	0.013274299	CACNA1E|SIDT2|UCP2|PFKFB2	4
Hedgehog 'off' state	REAC:R-HSA-5610787		0.03971384	0.03971384	NUMB|PSMC3|PTCH1	3
organelle assembly	GO:0070925		0.00235928	0.00235928	PSEN1|ZNF423|C2CD3|CC2D2A|DNAJB13|STAG1|ZFYVE1|UBAP2L|LRRC6	9
leukocyte tethering or rolling	GO:0050901		0.014075421	0.014075421	GOLPH3|GCNT1	2
oxidation-reduction process	GO:0055114		0.00185839	0.00185839	CYB561|PIPOX|APOA2|NDUFS3|COX8A|P4HA3|KDM3B|NDUFS2|ETFB|AFG1L	10
regulation of interleukin-10 production	GO:0032653		0.038109193	0.038109193	LILRA5|FCER1G	2
leukocyte activation	GO:0045321		0.047139387	0.047139387	PSEN1|PSMC3|MME|MYO18A|ERCC1|FCER1G|ZNF3|SPI1	8
lysosome localization	GO:0032418		0.049731574	0.049731574	TMEM106B|FCER1G	2
mitochondrion organization	GO:0007005		0.040292388	0.040292388	GOLPH3|NDUFS3|TOMM40L|NDUFS2|AFG1L	5
sensory perception of taste	GO:0050909		0.040820436	0.040820436	LCN1|REEP2	2
metal ion transport	GO:0030001		0.010590169	0.010590169	PSEN1|CACNA1E|ATP1A3|PDE4B|AC010616.1|SLC30A9|LILRA5|SLMAP	8
cytokine-mediated signaling pathway	GO:0019221		0.018627447	0.018627447	PSMC3|TRAIP|C1QTNF4|FOXO3|GHR|FCER1G|SPI1	7
vesicle-mediated transport	GO:0016192		0.001861994	0.001861994	PSMC3|AP4M1|MME|GRIA1|GOLPH3|APOA2|MYO18A|CCDC91|EXOC4|GHR|FCER1G|PSEN1|NUMB|C1ORF43|ARL4C	15
intrinsic apoptotic signaling pathway	GO:0097193		0.026183146	0.026183146	PTPMT1|NDUFS3|FNIP2|SNAI1	4
apoptotic signaling pathway	GO:0097190		0.005710859	0.005710859	PSEN1|PTPMT1|NR4A2|NDUFS3|FNIP2|FOXO3|SNAI1	7
neuron projection morphogenesis	GO:0048812		0.027043943	0.027043943	PSEN1|NUMB|TANC2|NR4A2|TMEM106B|PTCH1	6
epithalamus development	GO:0021538		0.03024923	0.03024923	NR4A2	1
regulation of voltage-gated sodium channel activity	GO:1905150		0.03622495	0.03622495	SLMAP	1
animal organ regeneration	GO:0031100		0.00642749	0.00642749	APOA2|UCP2|PTCH1	3
establishment of cell polarity	GO:0030010		0.02366863	0.02366863	GOLPH3|MYO18A|SPRY2	3
regulation of interleukin-6 production	GO:0032675		0.03566279	0.03566279	C1QTNF4|LILRA5|FCER1G	3
L-lysine catabolic process to acetyl-CoA	GO:0019474		0.03622495	0.03622495	PIPOX	1
regulation of modification of postsynaptic structure	GO:0099159		0.041481812	0.041481812	CAMKV	1
Ras protein signal transduction	GO:0007265		0.03622495	0.03622495	PHACTR4|RAB42|SPRY2|LRRD1	4
protein modification by small protein conjugation	GO:0032446		3.00E-04	3.00E-04	PSEN1|PSMC3|OTUB1|UBA7|TRAIP|DCAF4|RNF114|NUP160|TRIM51|USP44|RNF123	11
mesoderm formation	GO:0001707		0.048601086	0.048601086	EXOC4|SNAI1	2
regulation of postsynaptic neurotransmitter receptor internalization	GO:0099149		0.046640451	0.046640451	NUMB	1
in utero embryonic development	GO:0001701		0.002420982	0.002420982	PSMC3|TANC2|C2CD3|SNAI1|PTCH1|ELL	6
microtubule-based process	GO:0007017		0.02366863	0.02366863	C2CD3|CC2D2A|DNAJB13|STAG1|BMERB1|SPRY2|LRRC6	7
cerebral cortex cell migration	GO:0021795		0.025197933	0.025197933	PSEN1|BMERB1	2
cytoskeleton organization	GO:0007010		0.004574986	0.004574986	ADD3|TPM3|C2CD3|PHACTR4|MYO18A|CC2D2A|DNAJB13|STAG1|BMERB1|SPRY2|LRRC6	11
membrane docking	GO:0022406		0.036341638	0.036341638	C2CD3|CC2D2A|EXOC4	3
purine nucleotide metabolic process	GO:0006163		0.02260253	0.02260253	PSEN1|PIPOX|PDE4B|PFKFB2|NUP160	5
aging	GO:0007568		0.001606542	0.001606542	PSEN1|MME|UCP3|UCP2|FOXO3|ERCC1	6
Activated NOTCH1 Transmits Signal to the Nucleus	REAC:R-HSA-2122948		0.03971384	0.03971384	PSEN1|NUMB	2
neuroblast division in subventricular zone	GO:0021849		0.03024923	0.03024923	NUMB	1
protein-containing complex disassembly	GO:0032984		0.033765643	0.033765643	ADD3|FRAT1|FRAT2|BMERB1	4
liver regeneration	GO:0097421		0.016046358	0.016046358	UCP2|PTCH1	2
hepaticobiliary system development	GO:0061008		0.025929857	0.025929857	UCP2|GNPNAT1|PTCH1	3
DNA metabolic process	GO:0006259		0.001123614	0.001123614	OTUB1|MGMT|COPS6|MYO18A|SLC30A9|ERCC1|MCM7|USP3|ASCC3|SPI1	10
hematopoietic stem cell homeostasis	GO:0061484		0.041481812	0.041481812	UBAP2L	1
Wnt signaling pathway	GO:0016055		0.002554552	0.002554552	PSEN1|PPM1N|PSMC3|NR4A2|FRAT1|FRAT2|FOXO3	7
Cajal-Retzius cell differentiation	GO:0021870		0.014741673	0.014741673	PSEN1	1
chromosome organization	GO:0051276		6.04E-04	6.04E-04	OTUB1|COPS6|KDM3B|STAG1|ERCC1|NAA40|MCM7|USP3|USP44|ASCC3|SNAI1|SPI1	12
positive regulation of MAPK cascade	GO:0043410		0.040292388	0.040292388	PSEN1|GDF15|LILRA5|GHR|SPRY2	5
macroautophagy	GO:0016236		0.029045914	0.029045914	PSEN1|EXOC4|ZFYVE1|YOD1	4
positive regulation of opsonization	GO:1903028		0.02366863	0.02366863	MYO18A	1
electron transport chain	GO:0022900		1.08E-04	1.08E-04	CYB561|NDUFS3|COX8A|NDUFS2|ETFB|AFG1L	6
inositol phosphate metabolic process	GO:0043647		0.044705888	0.044705888	ISYNA1|IP6K1	2
cytosolic transport	GO:0016482		0.030605456	0.030605456	AP4M1|TANC2|CCDC91	3
epidermal cell fate specification	GO:0009957		0.03024923	0.03024923	PTCH1	1
intracellular transport	GO:0046907		9.62E-04	9.62E-04	AP4M1|GRIA1|CCDC91|EXOC4|LTBP2|TOMM40L|RTN2|YOD1|PSEN1|PIPOX|TANC2|REEP2|ARL4C|NUP160	14
mitochondrial ATP synthesis coupled electron transport	GO:0042775		0.001067593	0.001067593	NDUFS3|COX8A|NDUFS2|AFG1L	4
lipid metabolic process	GO:0006629		0.01506084	0.01506084	PTPMT1|UCP3|ISYNA1|APOA2|NR1I3|PDSS1|NAA40|ETFB|SNAI1|IP6K1	10
myeloid leukocyte activation	GO:0002274		0.025705937	0.025705937	PSEN1|PSMC3|MME|MYO18A|FCER1G|SPI1	6
regulation of neuron death	GO:1901214		0.033765643	0.033765643	PSEN1|NR4A2|FOXO3|GHR	4
astrocyte activation involved in immune response	GO:0002265		0.03622495	0.03622495	PSEN1	1
generation of neurons	GO:0048699		0.04712937	0.04712937	PSEN1|NUMB|MME|TANC2|NR4A2|FOXO3|BMERB1|TMEM106B|PTCH1	9
Degradation of beta-catenin by the destruction complex	REAC:R-HSA-195253		0.022731772	0.022731772	PSMC3|FRAT1|FRAT2	3
response to cytokine	GO:0034097		0.001840776	0.001840776	PSMC3|MME|OTUB1|TRAIP|C1QTNF4|FOXO3|GNPNAT1|GHR|SPRY2|FCER1G|SPI1	11
regulation of neurogenesis	GO:0050767		0.02366863	0.02366863	PSEN1|NUMB|MME|TANC2|FOXO3|BMERB1|TMEM106B	7
neuron projection organization	GO:0106027		0.009656329	0.009656329	PSEN1|TANC2|ATP1A3	3
ATP metabolic process	GO:0046034		1.76E-04	1.76E-04	PSEN1|NDUFS3|COX8A|PFKFB2|NUP160|NDUFS2|AFG1L	7
The fatty acid cycling model	REAC:R-HSA-167826		0.003342249	0.003342249	UCP3|UCP2	2
establishment of protein localization	GO:0045184		1.28E-06	1.28E-06	AP4M1|GOLPH3|MYO18A|CCDC91|EXOC4|LTBP2|UCP2|C1QTNF4|PFKFB2|TOMM40L|RTN2|YOD1|PSEN1|NUMB|PIPOX|CACNA1E|REEP2|ARL4C|SIDT2|NUP160|LILRA5	21
Golgi to vacuole transport	GO:0006896		0.005826013	0.005826013	AP4M1|CCDC91	2
post-Golgi vesicle-mediated transport	GO:0006892		0.001305699	0.001305699	AP4M1|GOLPH3|CCDC91|EXOC4	4
Golgi to plasma membrane transport	GO:0006893		0.03622495	0.03622495	GOLPH3|EXOC4	2
proteolysis involved in cellular protein catabolic process	GO:0051603		0.003725647	0.003725647	PSEN1|PSMC3|UBA7|RNF114|USP3|YOD1|USP44|RNF123	8
protein maturation	GO:0051604		1.27E-04	1.27E-04	PSEN1|MME|PCSK7|C2CD3|METAP2|NAA40|PTCH1	7
protein localization to extracellular region	GO:0071692		9.99E-05	9.99E-05	CACNA1E|GOLPH3|MYO18A|LTBP2|SIDT2|UCP2|C1QTNF4|PFKFB2|LILRA5	9
intracellular protein transport	GO:0006886		0.001363981	0.001363981	PSEN1|AP4M1|PIPOX|REEP2|LTBP2|EXOC4|ARL4C|NUP160|TOMM40L|YOD1|RTN2	11
lymphocyte activation involved in immune response	GO:0002285		0.038081712	0.038081712	PSEN1|ERCC1|FCER1G	3
regulation of ubiquitin-protein transferase activity	GO:0051438		0.033017698	0.033017698	PSEN1|USP44	2
circulatory system development	GO:0072359		0.03492514	0.03492514	PSEN1|C2CD3|CC2D2A|PPP1R13L|SPRY2|SNAI1|PTCH1|SPI1	8
Disassembly of the destruction complex and recruitment of AXIN to the membrane	REAC:R-HSA-4641262		0.03971384	0.03971384	FRAT1|FRAT2	2
cation transport	GO:0006812		1.06E-04	1.06E-04	GRIA1|UCP3|ATP1A3|COX8A|UCP2|SLMAP|FCER1G|PSEN1|CACNA1E|PDE4B|AC010616.1|SLC30A9|LILRA5	13
ion transport	GO:0006811		7.31E-05	7.31E-05	LCN1|GRIA1|UCP3|APOA2|ATP1A3|COX8A|UCP2|TOMM40L|SLMAP|FCER1G|PSEN1|CACNA1E|PDE4B|AC010616.1|SLC30A9|LILRA5	16
mitotic cell cycle	GO:0000278		0.020630374	0.020630374	PSMC3|PPME1|STAG1|MCM7|USP3|SPRY2|USP44|PTCH1	8
nucleic acid-templated transcription	GO:0097659		4.05E-05	4.05E-05	MED18|ZNF423|NR4A2|SAMD13|ERCC1|NAA40|ZNF3|PSEN1|TRAIP|PPP1R13L|CD3EAP|SLC30A9|USP3|PTCH1|PSMC3|NR1I3|KDM3B|FOSB|FOXO3|TAGLN3|SSBP4|FNIP2|SNAI1|ELL|SPI1	25
protein targeting	GO:0006605		0.021124609	0.021124609	AP4M1|PIPOX|EXOC4|LTBP2|TOMM40L	5
regulation of telomere maintenance in response to DNA damage	GO:1904505		0.03622495	0.03622495	ERCC1	1
establishment of localization in cell	GO:0051649		5.24E-05	5.24E-05	PSMC3|AP4M1|MME|GRIA1|CCDC91|EXOC4|LTBP2|UCP2|TOMM40L|RTN2|SPRY2|YOD1|FCER1G|PSEN1|NUMB|PIPOX|TANC2|REEP2|ARL4C|SIDT2|NUP160	21
vesicle localization	GO:0051648		0.014013117	0.014013117	PSEN1|TANC2|GRIA1|EXOC4	4
mitochondrial transport	GO:0006839		0.021599127	0.021599127	PSEN1|UCP3|UCP2|TOMM40L	4
hematopoietic progenitor cell differentiation	GO:0002244		0.03622495	0.03622495	PSEN1|PSMC3|SPI1	3
Respiratory electron transport, ATP synthesis by chemiosmotic coupling, and heat production by uncoupling proteins.	REAC:R-HSA-163200		5.36E-05	5.36E-05	UCP3|NDUFS3|COX8A|UCP2|NDUFS2|ETFB	6
post-embryonic hemopoiesis	GO:0035166		0.03622495	0.03622495	ERCC1	1
