## Supplementary material for "Genetic overlap between major depression, bipolar disorder and Alzheimer’s Disease": Supplementary_table_7_BD_ADnodedetails2.csv

EnrichmentMap::GS_DESCR	canonicalName	EnrichmentMap::pvalue (Data Set 1)	EnrichmentMap::fdr_qvalue (Data Set 1)	EnrichmentMap::Genes	EnrichmentMap::gs_size
mast cell apoptotic process	GO:0033024	0.040018724	0.040018724	FCER1G	1
phagocytosis	GO:0006909	0.002294321	0.002294321	C1ORF43|APOA2|MYO18A|MYO1C|MAPK3|ITGAM|FCER1G|CRK	8
RNA splicing, via transesterification reactions	GO:0000375	0.006151735	0.006151735	IK|CTNNBL1|ZMAT2|SF3B3|RBM5|SRRT|RBM6	7
cell-cell signaling by wnt	GO:0198738	0.028990627	0.028990627	EGR1|FRAT1|STK4|FRAT2|RBX1|BAMBI|FOXO3	7
stress-activated protein kinase signaling cascade	GO:0031098	5.37E-04	5.37E-04	SPAG9|MAPK3|STK4|TAOK2|INAVA|UNC5CL|MAPK8IP1|PBK	8
protein-containing complex remodeling	GO:0034367	0.003564726	0.003564726	APOA2|APOC2|APOB	3
apical junction assembly	GO:0043297	0.00391444	0.00391444	SRF|MYO1C|CLDN20|AFDN	4
leukocyte proliferation	GO:0070661	7.97E-04	7.97E-04	CLC|CD46|IL34|MAPK3|GPAM|CD276|MAPK8IP1|PURA	8
regulation of histone deacetylase activity	GO:1901725	0.005562328	0.005562328	PRKD2|PRKD1	2
regulation of vesicle-mediated transport	GO:0060627	3.02E-04	3.02E-04	CADPS|APOA2|MYO18A|MAPK3|APOC2|DOC2A|ITGAM|FCER1G|STX1B|SNAP91|PRKD1	11
high-density lipoprotein particle remodeling	GO:0034375	0.013503428	0.013503428	APOA2|APOC2	2
very-low-density lipoprotein particle remodeling	GO:0034372	0.007120424	0.007120424	APOA2|APOC2	2
ion homeostasis	GO:0050801	0.015334977	0.015334977	GRINA|AKAP6|UBASH3B|MAPK3|GPAM|SLC12A9|SLC24A4|CA7|SLC4A9|PRKD1	10
serine import into mitochondrion	GO:0140300	0.040018724	0.040018724	SFXN2	1
system development	GO:0048731	5.80E-15	5.80E-15	CLC|ITGAM|USP21|ENAH|TIMP4|PRKD2|ADAMTS4|PRKD1|ITGAX|STAC3|CDKN2C|VSTM2L|SRF|STK4|CTNNBL1|APOB|MBTD1|NME2|BAMBI|CRK|HSPA9|AKAP6|EGR1|APOA2|UBASH3B|HDAC5|MSH3|SLC24A4|PCDHA4|NF2|HBEGF|PCDHA2|PCDHA1|AKT3|AFDN|SETD1A|SPAG9|HMG20A|IL34|NTN5|CTF1|HYDIN|SEZ6L2|TBX6|PURA|STX1B|PITPNA|LIM2|ESCO2|SRRT|TIAM2|RRAS|CD46|NME1|MAPK3|DMRTA2|UFC1|COBL|ACHE|TAOK2|DOC2A|FOXO3|FCER1G|SLC38A3|EPHB4|CLPTM1	66
myeloid leukocyte differentiation	GO:0002573	0.012015035	0.012015035	NME1|UBASH3B|IL34|NME2|FCER1G	5
tissue morphogenesis	GO:0048729	0.03060123	0.03060123	ITGAX|SRF|STK4|NF2|TBX6|HBEGF|PRKD2|COBL	8
chylomicron remnant clearance	GO:0034382	0.004725718	0.004725718	APOB|APOC2	2
apoptotic process	GO:0006915	5.30E-09	5.30E-09	CLC|SIVA1|ITGAM|TIAM2|PRKD1|VSTM2L|LGALS14|NME1|MAPK3|TIAF1|STK4|CTNNBL1|BCL7C|KPNB1|NME2|HSPA9|FAF1|EGR1|MYO18A|SLTM|MTRNR2L12|TAOK2|FOXO3|RBM5|NF2|FCER1G|GRINA|TMEM219|GPAM|MAPK8IP1|GHITM|NAE1	32
serotonin secretion by platelet	GO:0002554	0.040018724	0.040018724	FCER1G	1
Regulation of actin dynamics for phagocytic cup formation	REAC:R-HSA-2029482	0.02519396	0.02519396	MYO1C|MAPK3|NF2|CRK	4
Fcgamma receptor (FCGR) dependent phagocytosis	REAC:R-HSA-2029480	0.037416844	0.037416844	MYO1C|MAPK3|NF2|CRK	4
artery development	GO:0060840	0.034445569	0.034445569	SRF|APOB|AKT3	3
Signaling by NTRKs	REAC:R-HSA-166520	0.031284446	0.031284446	EGR1|SRF|MAPK3|CRK	4
lipid homeostasis	GO:0055088	8.04E-04	8.04E-04	APOA2|NR1I3|GPAM|APOB|APOC2|APOC4	6
transmembrane transport	GO:0055085	2.94E-04	2.94E-04	PEX16|SFXN2|INPP5K|AKAP6|UBASH3B|ORAI3|COX8A|SLC12A9|TOMM40L|SLC24A4|KCNS1|KCNJ3|NDUFA4L2|SLC38A3|ABCC3|PRKD1|STAC3|ADD3|CACNA1E|SLC4A9	20
meiosis I cell cycle process	GO:0061982	0.048123445	0.048123445	TERB1|MSH3|SYCP1	3
Ran protein signal transduction	GO:0031291	0.048283713	0.048283713	KPNB1	1
lymphocyte apoptotic process	GO:0070227	0.017463585	0.017463585	CLC|LGALS14|GPAM	3
regulation of protein sumoylation	GO:0033233	0.022412688	0.022412688	EGR1|HMG20A	2
interleukin-34-mediated signaling pathway	GO:0061514	0.018831007	0.018831007	IL34	1
thymus development	GO:0048538	0.049828703	0.049828703	SRF|MAPK3	2
Defective SLC24A4 causes hypomineralized amelogenesis imperfecta (AI)	REAC:R-HSA-5619055	0.045203406	0.045203406	SLC24A4	1
hematopoietic or lymphoid organ development	GO:0048534	2.16E-05	2.16E-05	EGR1|UBASH3B|HDAC5|ESCO2|FOXO3|FCER1G|SETD1A|RRAS|CD46|NME1|SRF|IL34|MAPK3|STK4|NME2|CLPTM1|HSPA9	17
epithelium development	GO:0060429	0.020809252	0.020809252	EPPK1|NF2|HBEGF|PRKD2|AFDN|ITGAX|SRF|STK4|HYDIN|NME2|DNPH1|TBX6|COBL	13
cell junction organization	GO:0034330	1.53E-04	1.53E-04	ACHE|MYO1C|LIM2|TAOK2|INAVA|TRIP6|NF2|ITGAM|CLDN20|PLEC|AFDN|SRF|SEZ6L2	13
leukocyte differentiation	GO:0002521	3.19E-04	3.19E-04	RRAS|CD46|EGR1|NME1|SRF|UBASH3B|IL34|HDAC5|NME2|FCER1G|CLPTM1	11
Defective OPLAH causes 5-oxoprolinase deficiency (OPLAHD)	REAC:R-HSA-5578998	0.045203406	0.045203406	OPLAH	1
Gastrin-CREB signalling pathway via PKC and MAPK	REAC:R-HSA-881907	0.030120921	0.030120921	MAPK3|HBEGF	2
regulation of chromatin assembly or disassembly	GO:0001672	0.022412688	0.022412688	PARP10|NAA40	2
regulation of protein serine/threonine kinase activity	GO:0071900	5.07E-05	5.07E-05	CDKN2C|SPAG9|INPP5K|IL34|MAPK3|STK4|TAOK2|INAVA|MAPK8IP1|PBK|CRK|MBIP	12
programmed cell death	GO:0012501	2.40E-08	2.40E-08	CLC|SIVA1|ITGAM|TIAM2|PRKD1|VSTM2L|LGALS14|NME1|MAPK3|TIAF1|STK4|CTNNBL1|BCL7C|KPNB1|NME2|HSPA9|FAF1|EGR1|MYO18A|SLTM|MTRNR2L12|TAOK2|FOXO3|RBM5|NF2|FCER1G|GRINA|TMEM219|GPAM|MAPK8IP1|GHITM|NAE1	32
regulation of double-strand break repair via homologous recombination	GO:0010569	0.049828703	0.049828703	PPP4R2|PPP4C	2
enzyme linked receptor protein signaling pathway	GO:0007167	0.005990653	0.005990653	INPP5K|EGR1|UBASH3B|MYO1C|FOXO3|HBEGF|PRKD2|PRKD1|MAPK3|CTF1|BAMBI|EPHB4|CRK	13
PIP3 activates AKT signaling	REAC:R-HSA-1257604	0.016608738	0.016608738	EGR1|MAPK3|HDAC5|FOXO3|HBEGF|AKT3	6
cell-matrix adhesion	GO:0007160	0.015700553	0.015700553	RRAS|SRF|TAOK2|TRIP6|NF2	5
positive regulation of microglial cell mediated cytotoxicity	GO:1904151	0.040018724	0.040018724	ITGAM	1
homophilic cell adhesion via plasma membrane adhesion molecules	GO:0007156	0.023723027	0.023723027	VSTM2L|PCDHA4|PCDHA2|PCDHA1	4
ectoderm development	GO:0007398	0.018831007	0.018831007	ITGAM|NF2	2
cell communication	GO:0007154	4.56E-15	4.56E-15	INPP5K|SIVA1|CD33|ITGAM|TIMP4|PRKD2|VAC14|PRKD1|ITGAX|STAC3|SRF|FRAT1|STK4|KPNB1|APOB|NME2|BAMBI|CRK|HSPA9|EGR1|AKAP6|UBASH3B|GPR25|MYO1C|NR1I3|OR5W2|KCNJ3|NF2|HBEGF|AKT3|AFDN|SPAG9|KCTD13|IL34|GPAM|PPP4C|CTF1|MAPK8IP1|SEZ6L2|CRY2|TBX6|CA7|STX1B|PITPNA|INAVA|TRIP6|UNC5CL|SYN2|TIAM2|MBIP|RRAS|CD46|CACNA1E|MAPK3|TIAF1|FRAT2|ITGAD|NXPH4|TMEM101|ACHE|FAF1|ADGRE3|MTRNR2L12|TAOK2|RBX1|DOC2A|FOXO3|PBK|F…	78
axonemal central apparatus assembly	GO:1904158	0.040018724	0.040018724	HYDIN	1
cell cycle phase transition	GO:0044770	0.02638523	0.02638523	CDKN2C|SFI1|HAUS2|IK|UPF1|TAOK2|RBX1|NAE1	8
glucose homeostasis	GO:0042593	0.005612467	0.005612467	INPP5K|NME1|SRF|NME2|FOXO3|CRY2	6
hippocampal neuron apoptotic process	GO:0110088	0.048283713	0.048283713	ITGAM	1
neuron differentiation	GO:0030182	1.32E-06	1.32E-06	PITPNA|HDAC5|TAOK2|FOXO3|USP21|TIAM2|ENAH|PRKD1|VSTM2L|SPAG9|NME1|HMG20A|SRF|NTN5|MAPK3|NME2|CTF1|EPHB4|TBX6|CRK|STX1B|COBL|DMRTA2	23
actomyosin structure organization	GO:0031032	0.010038864	0.010038864	INPP5K|KCTD13|SRF|MYO18A|NF2	5
regulation of protein kinase activity	GO:0045859	3.59E-07	3.59E-07	FAF1|INPP5K|DBNDD1|EGR1|UBASH3B|TAOK2|INAVA|PBK|NF2|HBEGF|MBIP|CDKN2C|SPAG9|IL34|MAPK3|STK4|MAPK8IP1|CRK	18
regulation of DNA metabolic process	GO:0051052	0.006419802	0.006419802	PPP4R2|OTUB1|UPF1|MAPK3|MSH3|PPP4C|PRKD2	7
regulation of cytokine production	GO:0001817	0.005997151	0.005997151	CLC|CD46|CD33|EGR1|APOA2|MAPK3|GPAM|CD276|INAVA|FCER1G|PRKD2	11
type I hypersensitivity	GO:0016068	0.040018724	0.040018724	FCER1G	1
leukocyte chemotaxis	GO:0030595	0.049351797	0.049351797	IL34|MAPK3|HSD3B7|FCER1G	4
cytokine production	GO:0001816	0.010032051	0.010032051	CLC|CD46|CD33|EGR1|APOA2|MAPK3|GPAM|CD276|INAVA|FCER1G|PRKD2	11
regulation of DNA replication	GO:0006275	0.0081843	0.0081843	FAF1|KCTD13|MSH3|ESCO2	4
synaptic vesicle exocytosis	GO:0016079	0.035619184	0.035619184	CADPS|DOC2A|STX1B	3
type III hypersensitivity	GO:0001802	0.03060123	0.03060123	FCER1G	1
mRNA metabolic process	GO:0016071	2.04E-05	2.04E-05	ETF1|IK|SLTM|ZMAT2|SRRT|RBM5|PABPC1L|PPP4R2|RBM26|UPF1|RNF40|CTNNBL1|SCAF1|SF3B3|DND1|RBM6	16
RNA metabolic process	GO:0016070	1.37E-11	1.37E-11	INPP5K|HARS2|USP21|NAA40|PRKD2|PRKD1|TFB1M|SRF|UPF1|CTNNBL1|MBTD1|NME2|SCAF1|BAMBI|CRK|ETF1|IK|EGR1|UTP18|NR1I3|HDAC5|PARP10|ONECUT3|RBM5|HMG20A|RRP12|MAPK8IP1|LEUTX|CRY2|TBX6|PURA|RBM6|SCMH1|MAMSTR|CAVIN1|SRRT|PABPC1L|WAC|ZNF638|MAPK3|SF3B3|DND1|NRF1|DMRTA2|FAF1|SLTM|WDR55|RBX1|KDM3B|ZMAT2|FOXO3|PHF21A|SLC38A3|PPP4R2|RBM26|RNF40|ZBED4	57
blood coagulation	GO:0007596	0.0478671	0.0478671	SRF|UBASH3B|MAPK3|PHF21A|FCER1G	5
regulation of neuron differentiation	GO:0045664	4.92E-04	4.92E-04	SPAG9|NME1|HMG20A|SRF|NME2|FOXO3|TBX6|TIAM2|CRK|STX1B|PRKD1|COBL	12
meiotic DNA repair synthesis	GO:0000711	0.040018724	0.040018724	SYCP1	1
Fc-gamma receptor signaling pathway	GO:0038094	0.014777834	0.014777834	MYO1C|MAPK3|FCER1G|CRK	4
cholesterol metabolic process	GO:0008203	0.018831007	0.018831007	APOA2|GPAM|APOB|KPNB1	4
regulation of protein-containing complex disassembly	GO:0043244	0.046583129	0.046583129	ADD3|ETF1|UPF1	3
VLDL clearance	REAC:R-HSA-8964046	0.007939622	0.007939622	APOB|APOC4	2
DNA replication	GO:0006260	0.007991526	0.007991526	FAF1|KCTD13|UPF1|MSH3|ESCO2|PURA	6
chordate embryonic development	GO:0043009	0.023442426	0.023442426	INPP5K|SRF|STK4|MBTD1|APOB|TRIP6|TBX6|COBL	8
positive regulation of CREB transcription factor activity	GO:0032793	0.014717157	0.014717157	PRKD2|PRKD1	2
Prolonged ERK activation events	REAC:R-HSA-169893	0.02532869	0.02532869	MAPK3|CRK	2
protein-containing complex assembly	GO:0065003	4.89E-05	4.89E-05	FAF1|HSPA4|APOA2|MYO1C|APOC2|RBX1|KCNS1|NDUFS2|RBM5|SYCP1|AFDN|SNAP91|ADD3|KCTD13|MAPK3|NDUFB7|APOB|SHMT2|APOC4|EIF3M|STX1B|COBL	22
protein-lipid complex assembly	GO:0065005	2.01E-04	2.01E-04	APOA2|APOC2|APOB|APOC4	4
divalent metal ion transport	GO:0070838	0.002095243	0.002095243	STAC3|INPP5K|CACNA1E|AKAP6|CD33|UBASH3B|ORAI3|SLC24A4|PRKD1	9
cell death	GO:0008219	2.85E-08	2.85E-08	CLC|SIVA1|ITGAM|TIAM2|PRKD2|PRKD1|VSTM2L|LGALS14|NME1|MAPK3|TIAF1|STK4|CTNNBL1|BCL7C|KPNB1|NME2|HSPA9|FAF1|EGR1|MYO18A|SLTM|MTRNR2L12|TAOK2|FOXO3|RBM5|NF2|FCER1G|GRINA|TMEM219|GPAM|MAPK8IP1|GHITM|NAE1	33
regulation of DNA-binding transcription factor activity	GO:0051090	0.005573397	0.005573397	FAF1|SRF|MAPK3|HDAC5|PARP10|TBX6|PRKD2|PRKD1	8
regulation of cell differentiation involved in embryonic placenta development	GO:0060800	0.048283713	0.048283713	STK4	1
embryo development ending in birth or egg hatching	GO:0009792	0.027079214	0.027079214	INPP5K|SRF|STK4|MBTD1|APOB|TRIP6|TBX6|COBL	8
response to growth factor	GO:0070848	0.008919854	0.008919854	INPP5K|EGR1|DYNC1LI2|MYO1C|MAPK3|BAMBI|FOXO3|CRK|PRKD2|PRKD1	10
DNA repair	GO:0006281	0.001538876	0.001538876	PPP4R2|INO80E|OTUB1|UPF1|MSH3|PPP4C|PARP10|RBX1|ESCO2|SYCP1	10
embryo development	GO:0009790	0.045161058	0.045161058	INPP5K|SRF|MAPK3|STK4|MBTD1|APOB|TRIP6|NF2|TBX6|COBL	10
phospholipid efflux	GO:0033700	0.007120424	0.007120424	APOA2|APOC2	2
regulation of chromatin assembly	GO:0010847	0.016933773	0.016933773	PARP10|NAA40	2
Vesicle-mediated transport	REAC:R-HSA-5653656	0.043293525	0.043293525	GGA2|DYNC1LI2|COG7|MYO1C|APOB|HBEGF|RIN3|AKT3|SNAP91	9
regulation of transcription by RNA polymerase II	GO:0006357	2.61E-04	2.61E-04	EGR1|SLTM|NR1I3|HDAC5|RBX1|MAMSTR|ONECUT3|FOXO3|PHF21A|SLC38A3|PRKD2|PRKD1|HMG20A|SRF|MAPK3|NME2|ZBED4|LEUTX|CRY2|TBX6|CRK|PURA|NRF1|DMRTA2	24
regulation of sterol import	GO:2000909	0.048283713	0.048283713	APOA2	1
transcription, DNA-templated	GO:0006351	1.89E-06	1.89E-06	SCMH1|INPP5K|MAMSTR|CAVIN1|SRRT|PABPC1L|USP21|NAA40|PRKD2|WAC|PRKD1|SRF|MAPK3|MBTD1|NME2|SCAF1|BAMBI|CRK|NRF1|DMRTA2|FAF1|EGR1|SLTM|NR1I3|HDAC5|RBX1|KDM3B|PARP10|ONECUT3|FOXO3|PHF21A|SLC38A3|HMG20A|MAPK8IP1|ZBED4|LEUTX|CRY2|TBX6|PURA	39
lung smooth muscle development	GO:0061145	0.03060123	0.03060123	SRF	1
interleukin-2 production	GO:0032623	0.014717157	0.014717157	GPAM|FCER1G|PRKD2	3
response to insulin	GO:0032868	0.009458909	0.009458909	INPP5K|EGR1|MYO1C|HDAC5|FOXO3|CRY2	6
chromatin remodeling	GO:0006338	0.013125003	0.013125003	SCMH1|INO80E|HDAC5|NAA40|PABPC1L	5
cholesterol homeostasis	GO:0042632	0.006480374	0.006480374	APOA2|NR1I3|APOB|APOC2	4
regulation of delayed rectifier potassium channel activity	GO:1902259	0.020067295	0.020067295	AKAP6|KCNS1	2
endothelial tube morphogenesis	GO:0061154	0.014717157	0.014717157	ITGAX|PRKD2	2
3'-UTR-mediated mRNA destabilization	GO:0061158	0.012423963	0.012423963	UPF1|DND1	2
erythrocyte differentiation	GO:0030218	0.046583129	0.046583129	SRF|FOXO3|HSPA9	3
T cell differentiation	GO:0030217	0.021341601	0.021341601	CD46|EGR1|SRF|FCER1G|CLPTM1	5
tissue development	GO:0009888	0.002596964	0.002596964	AKAP6|EGR1|EPPK1|HBEGF|ITGAM|NF2|PRKD2|AFDN|ITGAX|STAC3|SRF|NTN5|MAPK3|STK4|NME2|HYDIN|BAMBI|DNPH1|TBX6|DMRTA2|COBL	21
cerebral cortex development	GO:0021987	0.045874078	0.045874078	CRK|AFDN|DMRTA2	3
synaptic vesicle cycle	GO:0099504	0.006406811	0.006406811	CADPS|DOC2A|SYN2|STX1B|SNAP91	5
oxidative phosphorylation	GO:0006119	0.003581712	0.003581712	COX8A|NDUFB7|SHMT2|NDUFS2|AFG1L	5
metanephric glomerular mesangial cell proliferation involved in metanephros development	GO:0072262	0.040018724	0.040018724	EGR1	1
rRNA processing	GO:0006364	0.045161058	0.045161058	TFB1M|RRP12|UTP18|WDR55	4
Regulation of localization of FOXO transcription factors	REAC:R-HSA-9614399	0.021111039	0.021111039	FOXO3|AKT3	2
transcription by RNA polymerase II	GO:0006366	1.02E-04	1.02E-04	MAMSTR|SRRT|PRKD2|PRKD1|SRF|MAPK3|NME2|SCAF1|CRK|NRF1|DMRTA2|EGR1|SLTM|NR1I3|HDAC5|RBX1|ONECUT3|FOXO3|PHF21A|SLC38A3|HMG20A|ZBED4|LEUTX|CRY2|TBX6|PURA	26
mitochondrial electron transport, cytochrome c to oxygen	GO:0006123	0.015716992	0.015716992	COX8A|AFG1L	2
transcription initiation from RNA polymerase I promoter	GO:0006361	0.036512862	0.036512862	MAPK3|CAVIN1	2
Regulation of HSF1-mediated heat shock response	REAC:R-HSA-3371453	0.036881796	0.036881796	HSPA4|MAPK3|HSPA9	3
protein kinase D signaling	GO:0089700	0.001070435	0.001070435	PRKD2|PRKD1	2
muscle cell differentiation	GO:0042692	0.027930848	0.027930848	STAC3|SPAG9|AKAP6|SRF|HDAC5|MAMSTR	6
trans-synaptic signaling	GO:0099537	0.005912095	0.005912095	STAC3|ACHE|CADPS|KCTD13|CACNA1E|SRF|DOC2A|SYN2|CA7|STX1B	10
thyroid gland development	GO:0030878	0.021173312	0.021173312	SRF|MAPK3	2
regulation of blood vessel endothelial cell migration	GO:0043535	0.021603335	0.021603335	HDAC5|PRKD2|AKT3|PRKD1	4
intermembrane lipid transfer	GO:0120009	0.005634367	0.005634367	PITPNA|APOA2|APOB	3
DNA recombination	GO:0006310	0.030856087	0.030856087	INO80E|PPP4R2|MSH3|PPP4C|SYCP1	5
regulation of ribosomal DNA heterochromatin assembly	GO:0061187	0.040018724	0.040018724	NAA40	1
protein deubiquitination	GO:0016579	0.030262654	0.030262654	INO80E|OTUB1|SHMT2|USP21|MINDY2	5
regulation of neuron apoptotic process	GO:0043523	0.047158453	0.047158453	VSTM2L|FOXO3|ITGAM|NAE1	4
growth	GO:0040007	0.017711503	0.017711503	CDKN2C|AKAP6|SRF|STK4|GPAM|TAOK2|EPPK1|FOXO3|DNPH1|HBEGF|COBL	11
brain development	GO:0007420	3.92E-04	3.92E-04	FOXO3|ITGAM|NF2|SLC38A3|AKT3|AFDN|NME1|SRF|HYDIN|SEZ6L2|CRK|UFC1|DMRTA2	13
Signaling by Interleukins	REAC:R-HSA-449147	0.00132018	0.00132018	ITGAX|PITPNA|IL34|MAPK3|RBX1|CTF1|FOXO3|ITGAM|CRK|HSPA9	10
aerobic electron transport chain	GO:0019646	0.015716992	0.015716992	COX8A|AFG1L	2
regulation of cell-substrate adhesion	GO:0010810	0.042036495	0.042036495	RRAS|STK4|NF2|CRK	4
cellular response to potassium ion starvation	GO:0051365	0.040018724	0.040018724	SLC38A3	1
chromatin organization	GO:0006325	2.61E-09	2.61E-09	SCMH1|INO80E|HDAC5|PARP10|KDM3B|PHF21A|NAA40|USP21|PABPC1L|MBIP|PRKD2|SYCP1|WAC|PRKD1|SETD1A|OTUB1|HMG20A|MAPK3|RNF40|HIRIP3|MBTD1	21
regulation of macropinocytosis	GO:1905301	0.040018724	0.040018724	STX1B	1
interleukin-3-mediated signaling pathway	GO:0038156	0.048283713	0.048283713	FCER1G	1
regulation of cellular protein catabolic process	GO:1903362	0.021889111	0.021889111	FAF1|RNF40|RBX1|PBK|WAC	5
protein K48-linked deubiquitination	GO:0071108	0.035196736	0.035196736	OTUB1|MINDY2	2
DNA conformation change	GO:0071103	0.049904117	0.049904117	RBX1|PARP10|NAA40|PURA|SYCP1	5
proteolysis	GO:0006508	1.72E-04	1.72E-04	INO80E|FAF1|WFDC5|PISD|RBX1|XPNPEP3|UNC5CL|FBXL19|PBK|USP21|TIMP4|WAC|ADAMTS4|KCTD13|OTUB1|MAPK3|RNF40|CUL9|ADAMTS19|PRSS35|SHMT2|MINDY2	22
Plasma lipoprotein assembly	REAC:R-HSA-8963898	6.43E-05	6.43E-05	APOA2|APOC2|APOB|APOC4	4
oocyte development	GO:0048599	0.049828703	0.049828703	FOXO3|PABPC1L	2
protein monoubiquitination	GO:0006513	0.015089383	0.015089383	RNF40|RBX1|WAC	3
hematopoietic stem cell differentiation	GO:0060218	0.024342079	0.024342079	SETD1A|SRF|HSPA9	3
tube development	GO:0035295	0.008772153	0.008772153	HDAC5|AKT3|PRKD2|PRKD1|ITGAX|RRAS|SRF|MAPK3|STK4|APOB|EPHB4|TBX6|COBL	13
RNA transport	GO:0050658	0.03624267	0.03624267	RBM26|UPF1|MYO1C|PURA	4
response to oxidative stress	GO:0006979	0.045840649	0.045840649	MAPK3|NME2|FOXO3|NDUFS2|CRK|PRKD1	6
vertebrate eye-specific patterning	GO:0150064	0.040018724	0.040018724	ITGAM	1
regulation of pri-miRNA transcription by RNA polymerase II	GO:1902893	0.007953011	0.007953011	EGR1|SRF|FOXO3	3
protein ubiquitination	GO:0016567	0.008389185	0.008389185	DCUN1D1|OTUB1|KCTD13|RNF40|CUL9|PARP10|RBX1|INAVA|FBXL19|FBXO30|WAC	11
T cell apoptotic process	GO:0070231	0.007953011	0.007953011	CLC|LGALS14|GPAM	3
regulation of histone H2A K63-linked ubiquitination	GO:1901314	0.048283713	0.048283713	OTUB1	1
trachea development	GO:0060438	7.30E-04	7.30E-04	SRF|MAPK3|HYDIN	3
nuclear chromosome segregation	GO:0098813	0.023506482	0.023506482	TERB1|IK|KPNB1|ESCO2|SYCP1	5
spontaneous synaptic transmission	GO:0098814	0.009062356	0.009062356	DOC2A|STX1B	2
histone modification	GO:0016570	1.61E-05	1.61E-05	SETD1A|OTUB1|MAPK3|RNF40|HDAC5|KDM3B|NAA40|USP21|MBIP|PRKD2|PRKD1|WAC	12
Neddylation	REAC:R-HSA-8951664	0.012674042	0.012674042	DCUN1D1|CUL9|RBX1|FBXL19|FBXO30|NAE1	6
covalent chromatin modification	GO:0016569	2.08E-05	2.08E-05	SETD1A|OTUB1|MAPK3|RNF40|HDAC5|KDM3B|NAA40|USP21|MBIP|PRKD2|PRKD1|WAC	12
cell-cell adhesion	GO:0098609	2.39E-05	2.39E-05	CD33|UBASH3B|ITGAM|PCDHA4|NF2|CLDN20|PCDHA2|PCDHA1|AFDN|ITGAX|VSTM2L|CD46|SRF|GPAM|CD276|ITGAD	16
cellular response to corticosterone stimulus	GO:0071386	0.040018724	0.040018724	FOXO3	1
AKT phosphorylates targets in the nucleus	REAC:R-HSA-198693	0.018007873	0.018007873	FOXO3|AKT3	2
protein-containing complex subunit organization	GO:0043933	6.00E-06	6.00E-06	APOC2|SYCP1|SNAP91|UPF1|FRAT1|MAPK3|FRAT2|APOB|APOC4|EIF3M|COBL|ETF1|FAF1|HSPA4|APOA2|MYO1C|RBX1|KCNS1|NDUFS2|RBM5|AFDN|ADD3|KCTD13|NDUFB7|SHMT2|STX1B	26
mRNA splicing, via spliceosome	GO:0000398	0.005913729	0.005913729	IK|CTNNBL1|ZMAT2|SF3B3|RBM5|SRRT|RBM6	7
basal dendrite arborization	GO:0150020	0.040018724	0.040018724	TAOK2	1
neural precursor cell proliferation	GO:0061351	0.021064512	0.021064512	FOXO3|NF2|AFDN|DMRTA2	4
complement-mediated synapse pruning	GO:0150062	0.040018724	0.040018724	ITGAM	1
regulation of mRNA processing	GO:0050684	0.019401481	0.019401481	IK|SLTM|RNF40|RBM5	4
cellular response to DNA damage stimulus	GO:0006974	3.30E-04	3.30E-04	INO80E|TAOK2|MSH3|PARP10|RBX1|ESCO2|FOXO3|SYCP1|WAC|PPP4R2|OTUB1|UPF1|MAPK3|PPP4C	14
regulation of protein targeting	GO:1903533	0.022129971	0.022129971	INPP5K|MYO1C|ITGAM	3
regulation of lipid localization	GO:1905952	0.00687354	0.00687354	APOA2|APOB|APOC2|CRY2|APOC4	5
axon development	GO:0061564	0.001014043	0.001014043	VSTM2L|PITPNA|SRF|NTN5|MAPK3|TAOK2|EPHB4|TIAM2|ENAH|COBL	10
Estrogen-dependent nuclear events downstream of ESR-membrane signaling	REAC:R-HSA-9634638	1.09E-05	1.09E-05	SRF|MAPK3|FOXO3|HBEGF|AKT3	5
Membrane Trafficking	REAC:R-HSA-199991	0.02519396	0.02519396	GGA2|DYNC1LI2|COG7|MYO1C|APOB|HBEGF|RIN3|AKT3|SNAP91	9
regulation of vasculature development	GO:1901342	0.016248779	0.016248779	ITGAX|RRAS|EGR1|HDAC5|AKT3|PRKD2|PRKD1	7
hippo signaling	GO:0035329	0.042451655	0.042451655	STK4|NF2	2
protein neddylation	GO:0045116	5.37E-04	5.37E-04	DCUN1D1|RBX1|NAE1	3
cellular protein metabolic process	GO:0044267	3.90E-18	3.90E-18	INO80E|DCUN1D1|INPP5K|DBNDD1|HARS2|CD33|WFDC5|USP21|PAIP2B|NAA40|TIMP4|PRKD2|PRKD1|CDKN2C|ASPHD1|GGA2|UPF1|CUL9|STK4|APOB|NME2|CRK|MINDY2|EIF3M|ETF1|EGR1|APOA2|UBASH3B|HDAC5|PARP10|NF2|HBEGF|AKT3|SETD1A|SPAG9|OTUB1|KCTD13|HMG20A|IL34|PPP4C|CTF1|MAPK8IP1|SHMT2|CRY2|B4GALT3|PURA|INAVA|UNC5CL|FBXL19|ESCO2|MBIP|WAC|RRAS|COG7|MAPK3|LARGE2|DND1|FBXO30|UFC1|FAF1|TAOK2|RBX1|KDM3B|PHKG2|FOXO3|PBK|MPI|AFG1…	74
response to fatty acid	GO:0070542	0.005457	0.005457	NME1|APOB|NME2|FOXO3	4
blood vessel development	GO:0001568	0.005064963	0.005064963	ITGAX|RRAS|EGR1|SRF|STK4|HDAC5|APOB|EPHB4|AKT3|PRKD2|PRKD1	11
regulation of cell differentiation	GO:0045595	4.60E-08	4.60E-08	MAMSTR|SRRT|TIAM2|PRKD1|RRAS|CD46|NME1|SRF|STK4|APOB|NME2|BAMBI|CRK|DMRTA2|HSPA9|COBL|AKAP6|UBASH3B|HDAC5|FOXO3|NF2|AFDN|SETD1A|SPAG9|HMG20A|IL34|TBX6|CLPTM1|STX1B	29
cell projection morphogenesis	GO:0048858	0.005632833	0.005632833	VSTM2L|PITPNA|SRF|NTN5|MAPK3|TAOK2|EPHB4|TIAM2|ENAH|COBL	10
cellular lipid metabolic process	GO:0044255	8.28E-05	8.28E-05	ACHE|INPP5K|APOA2|PISD|APOC2|ETFB|VAC14|PRKD2|GDPD3|PRKD1|FUT2|MAPK3|GPAM|APOB|B4GALT3|TECR	16
anatomical structure development	GO:0048856	1.77E-16	1.77E-16	CLC|INPP5K|ITGAM|USP21|ENAH|TIMP4|PRKD2|SYCP1|ADAMTS4|PRKD1|ITGAX|STAC3|CDKN2C|VSTM2L|SRF|STK4|CTNNBL1|APOB|MBTD1|NME2|BAMBI|DNPH1|CRK|HSPA9|AKAP6|EGR1|APOA2|UBASH3B|HDAC5|MSH3|SLC24A4|PCDHA4|NF2|HBEGF|PCDHA2|PCDHA1|AKT3|AFDN|SETD1A|SPAG9|HMG20A|IL34|NTN5|CTF1|HYDIN|SEZ6L2|TBX6|PURA|STX1B|SCMH1|PITPNA|LIM2|MAMSTR|TRIP6|EPPK1|ESCO2|SRRT|PABPC1L|TIAM2|INF2|RRAS|CD46|NME1|MAPK3|DND1|DMRTA2|UFC1|COBL…	76
regulation of protein polyubiquitination	GO:1902914	0.001845	0.001845	OTUB1|RNF40|PARP10	3
proteasome-mediated ubiquitin-dependent protein catabolic process	GO:0043161	0.034586577	0.034586577	FAF1|KCTD13|RBX1|FBXL19|PBK|WAC	6
type II hypersensitivity	GO:0002445	0.048283713	0.048283713	FCER1G	1
cellular respiration	GO:0045333	0.00166295	0.00166295	COX8A|NDUFB7|SHMT2|NDUFS2|ETFB|AFG1L	6
PTEN Regulation	REAC:R-HSA-6807070	0.036881796	0.036881796	EGR1|MAPK3|HDAC5|AKT3	4
Beta-catenin phosphorylation cascade	REAC:R-HSA-196299	0.031284446	0.031284446	FRAT1|FRAT2	2
basal dendrite development	GO:0150018	0.040018724	0.040018724	TAOK2	1
regulation of protein binding	GO:0043393	0.002578988	0.002578988	UBASH3B|MAPK3|STK4|HDAC5|BAMBI|CRK	6
forebrain development	GO:0030900	0.010139669	0.010139669	NME1|SRF|NF2|ITGAM|CRK|AFDN|DMRTA2	7
wound healing	GO:0042060	0.004360037	0.004360037	SRF|UBASH3B|MAPK3|PHF21A|EPPK1|HBEGF|FCER1G|CRK|PLEC	9
leukocyte mediated immunity	GO:0002443	0.008680323	0.008680323	ITGAX|CLC|CD46|CD33|ADGRE3|KPNB1|NME2|CYSTM1|ITGAM|FCER1G|CRK	11
serotonin secretion involved in inflammatory response	GO:0002442	0.040018724	0.040018724	FCER1G	1
tissue migration	GO:0090130	3.98E-04	3.98E-04	RRAS|SRF|HDAC5|EPPK1|EPHB4|HBEGF|AKT3|PRKD2|PRKD1	9
regulation of DNA recombination	GO:0000018	0.035094394	0.035094394	PPP4R2|MSH3|PPP4C	3
glial cell differentiation	GO:0010001	0.048283713	0.048283713	CDKN2C|IL34|MAPK3|AFDN	4
bronchus cartilage development	GO:0060532	0.03060123	0.03060123	SRF	1
protein polyubiquitination	GO:0000209	0.016125413	0.016125413	OTUB1|RNF40|RBX1|PARP10|FBXL19|FBXO30	6
neuron projection development	GO:0031175	3.69E-05	3.69E-05	PITPNA|TAOK2|USP21|TIAM2|ENAH|PRKD1|VSTM2L|NME1|SRF|NTN5|MAPK3|NME2|EPHB4|TBX6|CRK|STX1B|COBL	17
regulation of cellular protein metabolic process	GO:0032268	2.98E-11	2.98E-11	DCUN1D1|INPP5K|DBNDD1|CD33|WFDC5|INAVA|UNC5CL|PAIP2B|TIMP4|PRKD2|MBIP|WAC|PRKD1|CDKN2C|RRAS|UPF1|MAPK3|STK4|DND1|CRK|ETF1|FAF1|EGR1|UBASH3B|TAOK2|RBX1|PARP10|FOXO3|PBK|HBEGF|NF2|PPP4R2|SPAG9|OTUB1|HMG20A|IL34|RNF40|CTF1|MAPK8IP1|SHMT2|CRY2|PURA	42
angiogenesis	GO:0001525	0.008296924	0.008296924	ITGAX|RRAS|SRF|STK4|HDAC5|EPHB4|AKT3|PRKD2|PRKD1	9
mitotic chromosome movement towards spindle pole	GO:0007079	0.048283713	0.048283713	KPNB1	1
cellular senescence	GO:0090398	0.019497273	0.019497273	SRF|YPEL3|AKT3	3
lymphocyte differentiation	GO:0030098	0.022412688	0.022412688	CD46|EGR1|SRF|HDAC5|FCER1G|CLPTM1	6
leukocyte apoptotic process	GO:0071887	0.007346795	0.007346795	CLC|LGALS14|GPAM|FCER1G	4
myeloid cell differentiation	GO:0030099	0.001108616	0.001108616	SETD1A|NME1|SRF|UBASH3B|IL34|NME2|FOXO3|FCER1G|HSPA9	9
response to interleukin-1	GO:0070555	0.012173466	0.012173466	OTUB1|EGR1|UPF1|MAPK3|RBX1	5
membrane lipid biosynthetic process	GO:0046467	0.017006311	0.017006311	B4GALT3|PRKD2|PRKD1	3
ion transmembrane transport	GO:0034220	0.001501831	0.001501831	SFXN2|AKAP6|UBASH3B|ORAI3|COX8A|SLC12A9|SLC24A4|KCNS1|KCNJ3|NDUFA4L2|SLC38A3|PRKD1|STAC3|CACNA1E|SLC4A9	15
proteasomal protein catabolic process	GO:0010498	0.020884786	0.020884786	FAF1|KCTD13|RNF40|RBX1|FBXL19|PBK|WAC	7
DNA biosynthetic process	GO:0071897	0.03277184	0.03277184	MAPK3|PARP10|PRKD2|SYCP1	4
neutral lipid catabolic process	GO:0046461	0.007071043	0.007071043	APOA2|APOB|APOC2	3
neurogenesis	GO:0022008	3.40E-08	3.40E-08	PITPNA|SRRT|USP21|TIAM2|ENAH|PRKD1|CDKN2C|VSTM2L|NME1|SRF|MAPK3|NME2|CRK|DMRTA2|COBL|HDAC5|TAOK2|FOXO3|NF2|AFDN|SPAG9|HMG20A|IL34|NTN5|CTF1|EPHB4|TBX6|STX1B	28
contractile actin filament bundle assembly	GO:0030038	0.007346795	0.007346795	KCTD13|INPP5K|SRF|NF2	4
interleukin-12-mediated signaling pathway	GO:0035722	0.04831073	0.04831073	PITPNA|HSPA9	2
cell cycle	GO:0007049	0.003491465	0.003491465	HAUS2|IK|TAOK2|MSH3|RBX1|PBK|ESCO2|NF2|SYCP1|WAC|CDKN2C|SFI1|TERB1|UPF1|MAPK3|CUL9|KPNB1|STARD9|NAE1	19
cellular response to stress	GO:0033554	1.70E-08	1.70E-08	INO80E|INAVA|UNC5CL|ESCO2|MBIP|SYCP1|WAC|PRKD1|SRF|UPF1|MAPK3|STK4|NME2|CRK|HSPA9|UFC1|EGR1|TAOK2|MSH3|YPEL3|RBX1|PARP10|FOXO3|PBK|SLC38A3|AKT3|PPP4R2|GRINA|SPAG9|OTUB1|PPP4C|MAPK8IP1	32
Golgi organization	GO:0007030	0.017006311	0.017006311	MYO18A|COG7|MAPK3|PRKD1	4
multicellular organism development	GO:0007275	4.56E-15	4.56E-15	CLC|INPP5K|ITGAM|USP21|ENAH|TIMP4|PRKD2|ADAMTS4|PRKD1|ITGAX|STAC3|CDKN2C|VSTM2L|SRF|STK4|CTNNBL1|APOB|MBTD1|NME2|BAMBI|CRK|HSPA9|AKAP6|EGR1|APOA2|UBASH3B|HDAC5|MSH3|SLC24A4|PCDHA4|NF2|HBEGF|PCDHA2|PCDHA1|AKT3|AFDN|SETD1A|SPAG9|HMG20A|IL34|NTN5|CTF1|HYDIN|SEZ6L2|TBX6|PURA|STX1B|SCMH1|PITPNA|LIM2|TRIP6|ESCO2|SRRT|TIAM2|RRAS|CD46|NME1|MAPK3|DND1|DMRTA2|UFC1|COBL|ACHE|TAOK2|DOC2A|FOXO3|FCER1G|SLC38A3…	70
phospholipid transport	GO:0015914	0.026370737	0.026370737	PITPNA|APOA2|APOC2	3
regulation of protein modification process	GO:0031399	1.91E-09	1.91E-09	DCUN1D1|INPP5K|DBNDD1|CD33|INAVA|UNC5CL|PRKD2|MBIP|PRKD1|CDKN2C|RRAS|MAPK3|STK4|CRK|FAF1|EGR1|UBASH3B|TAOK2|RBX1|PARP10|PBK|HBEGF|NF2|PPP4R2|SPAG9|OTUB1|HMG20A|IL34|RNF40|CTF1|MAPK8IP1|CRY2	32
regulation of neurotransmitter levels	GO:0001505	0.013653398	0.013653398	ACHE|CADPS|DOC2A|SYN2|STX1B	5
ovulation cycle	GO:0042698	0.017006311	0.017006311	EGR1|FOXO3|TIMP4	3
RNA splicing	GO:0008380	3.42E-04	3.42E-04	PPP4R2|IK|ZNF638|CTNNBL1|ZMAT2|SCAF1|SF3B3|SRRT|RBM5|RBM6	10
protein import	GO:0017038	0.002131665	0.002131665	PEX16|HSPA4|KPNB1|TOMM40L|CRY2|PRKD1	6
regulation of lipid metabolic process	GO:0019216	0.004314108	0.004314108	EGR1|APOA2|GPAM|APOC2|APOB|KPNB1|TIAM2|PRKD1	8
leukocyte migration	GO:0050900	0.009535789	0.009535789	ITGAX|IL34|MAPK3|APOB|ITGAM|FCER1G|HSD3B7|CRK	8
regulation of interleukin-10 production	GO:0032653	0.013336051	0.013336051	CD46|INAVA|FCER1G	3
regulation of interleukin-1 production	GO:0032652	0.043626441	0.043626441	EGR1|CD33|INAVA	3
leukocyte activation	GO:0045321	7.17E-05	7.17E-05	CLC|CD33|EGR1|ADGRE3|MYO18A|HDAC5|ITGAM|FCER1G|ITGAX|CD46|SRF|GPAM|KPNB1|NME2|CD276|CYSTM1|MAPK8IP1|PURA|CLPTM1	19
regulation of protein phosphorylation	GO:0001932	2.81E-06	2.81E-06	FAF1|INPP5K|DBNDD1|EGR1|UBASH3B|TAOK2|INAVA|UNC5CL|PBK|NF2|HBEGF|MBIP|PRKD2|PRKD1|CDKN2C|RRAS|SPAG9|IL34|MAPK3|STK4|CTF1|MAPK8IP1|CRK	23
lymphocyte proliferation	GO:0046651	0.009313327	0.009313327	CLC|CD46|GPAM|CD276|MAPK8IP1|PURA	6
regulation of lipid biosynthetic process	GO:0046890	0.011198537	0.011198537	EGR1|GPAM|APOB|APOC2|KPNB1	5
mitochondrion organization	GO:0007005	3.57E-04	3.57E-04	TFB1M|HSPA4|TOMM34|NDUFB7|TOMM40L|NDUFS2|AKT3|NRF1|INF2|HSPA9|AFG1L	11
limbic system development	GO:0021761	0.008389185	0.008389185	NME1|SRF|NF2|CRK	4
I-kappaB kinase/NF-kappaB signaling	GO:0007249	0.030262654	0.030262654	TIAF1|INAVA|UNC5CL|PRKD1|TMEM101	5
hippocampus development	GO:0021766	0.003807403	0.003807403	NME1|SRF|NF2|CRK	4
protein to membrane docking	GO:0022615	0.048283713	0.048283713	PEX16	1
epithelial cell migration	GO:0010631	3.42E-04	3.42E-04	RRAS|SRF|HDAC5|EPPK1|EPHB4|HBEGF|AKT3|PRKD2|PRKD1	9
metal ion transport	GO:0030001	4.31E-04	4.31E-04	INPP5K|AKAP6|CD33|UBASH3B|ORAI3|SLC12A9|SLC24A4|KCNS1|KCNJ3|SLC38A3|PRKD1|STAC3|CACNA1E|SLC4A9	14
triglyceride-rich lipoprotein particle clearance	GO:0071830	0.004725718	0.004725718	APOB|APOC2	2
lipid localization	GO:0010876	0.015524594	0.015524594	PITPNA|APOA2|APOC2|APOB|CRY2|APOC4|ABCC3	7
cytokine-mediated signaling pathway	GO:0019221	0.001721817	0.001721817	ITGAX|PITPNA|EGR1|IL34|MAPK3|RBX1|CTF1|FOXO3|ITGAM|FCER1G|CRK|HSPA9	12
extrinsic apoptotic signaling pathway	GO:0097191	0.048283713	0.048283713	FAF1|SIVA1|STK4|FOXO3	4
positive regulation of I-kappaB kinase/NF-kappaB signaling	GO:0043123	0.030856087	0.030856087	INAVA|UNC5CL|PRKD1|TMEM101	4
Response of Mtb to phagocytosis	REAC:R-HSA-9637690	0.045203406	0.045203406	MAPK3|KPNB1	2
telencephalon development	GO:0021537	0.006748612	0.006748612	NME1|SRF|NF2|CRK|AFDN|DMRTA2	6
regulation of protein targeting to membrane	GO:0090313	0.004034174	0.004034174	INPP5K|MYO1C|ITGAM	3
regulation of interleukin-8 production	GO:0032677	0.028971268	0.028971268	CD33|APOA2|PRKD2	3
histone H2B ubiquitination	GO:0033523	0.007120424	0.007120424	RNF40|WAC	2
tight junction assembly	GO:0120192	0.00312121	0.00312121	SRF|MYO1C|CLDN20|AFDN	4
epithelial structure maintenance	GO:0010669	0.02638523	0.02638523	SRF|INAVA	2
pallium development	GO:0021543	0.00120261	0.00120261	NME1|SRF|NF2|CRK|AFDN|DMRTA2	6
Ras protein signal transduction	GO:0007265	0.0478671	0.0478671	RRAS|KCTD13|KPNB1|CRK|PRKD1	5
chemical synaptic transmission	GO:0007268	0.005572911	0.005572911	STAC3|ACHE|CADPS|KCTD13|CACNA1E|SRF|DOC2A|SYN2|CA7|STX1B	10
cell-cell signaling	GO:0007267	1.40E-06	1.40E-06	CD33|SYN2|ITGAM|STAC3|CACNA1E|SRF|FRAT1|STK4|FRAT2|BAMBI|ACHE|EGR1|RBX1|KCNJ3|DOC2A|FOXO3|FCER1G|AFDN|CADPS|KCTD13|GPAM|VIPR2|CTF1|CRY2|CA7|STX1B	26
protein modification by small protein conjugation	GO:0032446	2.35E-04	2.35E-04	DCUN1D1|EGR1|PARP10|RBX1|INAVA|FBXL19|WAC|OTUB1|KCTD13|HMG20A|RNF40|CUL9|FBXO30|UFC1|NAE1	15
mesoderm formation	GO:0001707	0.019497273	0.019497273	SRF|NF2|TBX6	3
formation of primary germ layer	GO:0001704	0.049699113	0.049699113	SRF|NF2|TBX6	3
Cytokine Signaling in Immune system	REAC:R-HSA-1280215	0.002355603	0.002355603	PITPNA|EGR1|RBX1|FOXO3|ITGAM|HBEGF|ITGAX|IL34|MAPK3|KPNB1|CTF1|CRK|HSPA9	13
vasculature development	GO:0001944	0.006506764	0.006506764	ITGAX|RRAS|EGR1|SRF|STK4|HDAC5|APOB|EPHB4|AKT3|PRKD2|PRKD1	11
protein localization	GO:0008104	1.24E-08	1.24E-08	PEX16|INPP5K|CD33|APOC2|VPS13B|TOMM40L|CAVIN1|ESCO2|ITGAM|SYCP1|SNAP91|PRKD1|STAC3|CACNA1E|COG7|REEP2|GGA2|UPF1|KPNB1|APOB|HSPA9|ACHE|FAF1|IK|HSPA4|AKAP6|MYO18A|MYO1C|TAOK2|NF2|FCER1G|AFDN|CADPS|TOMM34|GPAM|CRY2|PURA|STX1B	38
cytoskeleton organization	GO:0007010	9.48E-07	9.48E-07	HAUS2|INPP5K|MYO18A|MYO1C|TAOK2|CCSER2|EPPK1|NF2|ENAH|INF2|PLEC|ADD3|KCTD13|DYNC1LI2|SRF|MAPK3|CUL9|KPNB1|CCDC6|HYDIN|STARD9|CRK|COBL	23
regulation of protein stability	GO:0031647	0.029899848	0.029899848	APOA2|COG7|STK4|NF2|PRKD1	5
establishment of RNA localization	GO:0051236	0.037733723	0.037733723	RBM26|UPF1|MYO1C|PURA	4
aging	GO:0007568	0.043157191	0.043157191	SRF|MAPK3|YPEL3|FOXO3|AKT3	5
protein acetylation	GO:0006473	0.038125324	0.038125324	MAPK3|ESCO2|NAA40|MBIP	4
protein deacetylation	GO:0006476	0.028971268	0.028971268	HDAC5|PRKD2|PRKD1	3
viral process	GO:0016032	0.004707239	0.004707239	IK|SIVA1|INPP5K|CD46|APOA2|UPF1|MAPK3|KPNB1|PARP10|RBX1|VAC14|EIF3M	12
cellular response to interleukin-8	GO:0098759	0.040018724	0.040018724	EGR1	1
spindle assembly	GO:0051225	0.040018724	0.040018724	HAUS2|KPNB1|STARD9	3
protein phosphorylation	GO:0006468	1.21E-06	1.21E-06	INPP5K|DBNDD1|INAVA|UNC5CL|PRKD2|MBIP|PRKD1|CDKN2C|RRAS|MAPK3|STK4|NME2|CRK|FAF1|EGR1|UBASH3B|TAOK2|RBX1|PHKG2|PBK|HBEGF|NF2|AKT3|SPAG9|IL34|CTF1|MAPK8IP1|EPHB4	28
Extra-nuclear estrogen signaling	REAC:R-HSA-9009391	7.49E-04	7.49E-04	SRF|MAPK3|FOXO3|HBEGF|AKT3	5
lipid catabolic process	GO:0016042	0.048283713	0.048283713	APOA2|APOB|APOC2|ETFB|GDPD3	5
positive regulation of autophagy	GO:0010508	0.013125003	0.013125003	MAPK3|FOXO3|PRKD1|WAC	4
DNA metabolic process	GO:0006259	5.73E-05	5.73E-05	INO80E|MYO18A|MSH3|PARP10|RBX1|ESCO2|PRKD2|SYCP1|PPP4R2|OTUB1|NME1|UPF1|MAPK3|PPP4C|KPNB1|PURA	16
positive regulation of mast cell cytokine production	GO:0032765	0.040018724	0.040018724	FCER1G	1
organelle fission	GO:0048285	0.018831007	0.018831007	TERB1|IK|CUL9|MSH3|KPNB1|SYCP1|INF2	7
protein glycosylation	GO:0006486	0.005513847	0.005513847	FUT2|COG7|LARGE2|B3GLCT|B4GALT3|MPI	6
histidyl-tRNA aminoacylation	GO:0006427	0.03060123	0.03060123	HARS2	1
muscle organ development	GO:0007517	0.03060123	0.03060123	STAC3|AKAP6|EGR1|CTF1|HBEGF|DMRTA2	6
lipid biosynthetic process	GO:0008610	2.79E-06	2.79E-06	ACHE|INPP5K|EGR1|APOA2|PISD|APOC2|HSD3B7|VAC14|PRKD2|PRKD1|GPAM|APOB|KPNB1|B4GALT3|TECR	15
fucosylation	GO:0036065	0.015716992	0.015716992	FUT2|B3GLCT	2
mononuclear cell proliferation	GO:0032943	0.009670919	0.009670919	CLC|CD46|GPAM|CD276|MAPK8IP1|PURA	6
signal release from synapse	GO:0099643	0.021304837	0.021304837	CADPS|DOC2A|SYN2|STX1B	4
electron transport chain	GO:0022900	0.001432586	0.001432586	COX8A|NDUFB7|NDUFA4L2|NDUFS2|ETFB|AFG1L	6
regulation of opsonization	GO:1903027	0.048283713	0.048283713	MYO18A	1
regulation of MAPK cascade	GO:0043408	7.88E-05	7.88E-05	INPP5K|TAOK2|INAVA|UNC5CL|PBK|NF2|MBIP|PRKD2|RRAS|SPAG9|IL34|MAPK3|MAPK8IP1|CRK	14
protein homooligomerization	GO:0051260	0.029089307	0.029089307	KCTD13|KCNS1|SHMT2|SYCP1	4
cholesterol transport	GO:0030301	0.035619184	0.035619184	APOA2|APOB|APOC2	3
muscle structure development	GO:0061061	0.005513847	0.005513847	STAC3|SPAG9|AKAP6|EGR1|SRF|HDAC5|MAMSTR|CTF1|HBEGF|DMRTA2	10
amyloid-beta clearance	GO:0097242	0.039456363	0.039456363	SRF|ITGAM	2
regulation of protein metabolic process	GO:0051246	3.94E-11	3.94E-11	DCUN1D1|INPP5K|DBNDD1|CD33|WFDC5|INAVA|UNC5CL|PAIP2B|TIMP4|PRKD2|MBIP|WAC|PRKD1|CDKN2C|RRAS|UPF1|MAPK3|STK4|SF3B3|DND1|CRK|ETF1|FAF1|EGR1|UBASH3B|TAOK2|RBX1|PARP10|FOXO3|PBK|HBEGF|NF2|PPP4R2|SPAG9|OTUB1|HMG20A|IL34|RNF40|CTF1|MAPK8IP1|SHMT2|CRY2|PURA	43
mitochondrial ATP synthesis coupled electron transport	GO:0042775	0.005656211	0.005656211	COX8A|NDUFB7|NDUFS2|AFG1L	4
ESR-mediated signaling	REAC:R-HSA-8939211	0.009062309	0.009062309	SRF|MAPK3|GPAM|FOXO3|HBEGF|AKT3	6
lipid metabolic process	GO:0006629	2.24E-08	2.24E-08	PITPNA|INPP5K|APOC2|NAA40|TIAM2|VAC14|PRKD2|PRKD1|MAPK3|KPNB1|APOB|CRK|APOC4|ACHE|EGR1|APOA2|PISD|NR1I3|ETFB|HSD3B7|GDPD3|FUT2|GPAM|B4GALT3|TECR	25
lipid transport	GO:0006869	0.009458909	0.009458909	PITPNA|APOA2|APOC2|APOB|CRY2|APOC4|ABCC3	7
protein targeting to mitochondrion	GO:0006626	0.030856087	0.030856087	HSPA4|TOMM34|TOMM40L	3
myeloid leukocyte activation	GO:0002274	0.012133939	0.012133939	ITGAX|CD33|ADGRE3|MYO18A|KPNB1|NME2|CYSTM1|ITGAM|FCER1G	9
regulation of neuron death	GO:1901214	0.041994321	0.041994321	VSTM2L|EGR1|FOXO3|ITGAM|NAE1	5
modification-dependent protein catabolic process	GO:0019941	0.010868928	0.010868928	FAF1|KCTD13|CUL9|RNF40|RBX1|FBXL19|PBK|USP21|WAC	9
Defective MPI causes MPI-CDG (CDG-1b)	REAC:R-HSA-4043916	0.045203406	0.045203406	MPI	1
response to cytokine	GO:0034097	1.92E-06	1.92E-06	PITPNA|INPP5K|AKAP6|EGR1|MYO1C|RBX1|FOXO3|ITGAM|FCER1G|TIMP4|ITGAX|OTUB1|SRF|IL34|UPF1|MAPK3|APOB|CTF1|SHMT2|CRK|HSPA9	21
ATP metabolic process	GO:0046034	0.037037869	0.037037869	COX8A|NDUFB7|SHMT2|NDUFS2|AFG1L	5
receptor-mediated endocytosis	GO:0006898	0.013492339	0.013492339	ACHE|APOB|APOC2|ITGAM|FCER1G|SNAP91	6
endocytosis	GO:0006897	0.001448449	0.001448449	ACHE|NME1|MAPK3|APOC2|APOB|ITGAM|FCER1G|RIN3|STX1B|SNAP91|PRKD1	11
regulation of cell cycle G2/M phase transition	GO:1902749	0.012909089	0.012909089	SFI1|HAUS2|TAOK2|RBX1|NAE1	5
membrane lipid metabolic process	GO:0006643	0.002578988	0.002578988	FUT2|B4GALT3|TECR|PRKD2|PRKD1	5
exocytosis	GO:0006887	0.003884571	0.003884571	ITGAX|CADPS|CD33|ADGRE3|KPNB1|NME2|DOC2A|SYN2|CYSTM1|ITGAM|FCER1G|STX1B	12
face development	GO:0060324	0.007579571	0.007579571	RRAS|SRF|MAPK3	3
exocytic insertion of neurotransmitter receptor to postsynaptic membrane	GO:0098967	0.048283713	0.048283713	STX1B	1
circulatory system development	GO:0072359	0.005089182	0.005089182	AKAP6|EGR1|HDAC5|AKT3|PRKD2|PRKD1|ITGAX|RRAS|SRF|MAPK3|STK4|APOB|EPHB4|TBX6	14
dendritic transport of messenger ribonucleoprotein complex	GO:0098963	0.03060123	0.03060123	PURA	1
calcium ion transport	GO:0006816	0.001108616	0.001108616	STAC3|INPP5K|CACNA1E|AKAP6|CD33|UBASH3B|ORAI3|SLC24A4|PRKD1	9
ion transport	GO:0006811	6.52E-07	6.52E-07	INPP5K|PITPNA|CD33|COX8A|APOC2|TOMM40L|NDUFA4L2|ABCC3|PRKD1|STAC3|CACNA1E|G6PC3|SFXN2|AKAP6|APOA2|UBASH3B|ORAI3|SLC12A9|SLC24A4|KCNS1|KCNJ3|SLC38A3|FCER1G|CRY2|CA7|SLC4A9	26
mitotic cell cycle	GO:0000278	0.044740077	0.044740077	CDKN2C|SFI1|HAUS2|IK|CUL9|KPNB1|TAOK2|RBX1|PBK|NAE1	10
Metabolism of lipids	REAC:R-HSA-556833	5.56E-05	5.56E-05	ACHE|INPP5K|APOA2|PISD|TIAM2|HSD3B7|VAC14|PRKD2|GDPD3|ABCC3|PRKD1|GPAM|KPNB1|TECR|NRF1	15
cerebellar neuron development	GO:0098749	0.040018724	0.040018724	CRK	1
cell cycle checkpoint	GO:0000075	0.044141491	0.044141491	IK|TAOK2|NAE1|WAC	4
protein targeting	GO:0006605	0.001070435	0.001070435	PEX16|INPP5K|HSPA4|AKAP6|TOMM34|MYO1C|TAOK2|TOMM40L|ITGAM	9
protein targeting to membrane	GO:0006612	0.009917857	0.009917857	PEX16|INPP5K|MYO1C|TAOK2|ITGAM	5
stress-activated MAPK cascade	GO:0051403	0.002179946	0.002179946	SPAG9|MAPK3|TAOK2|INAVA|UNC5CL|MAPK8IP1|PBK	7
neurotransmitter transport	GO:0006836	0.04251187	0.04251187	CADPS|DOC2A|SYN2|STX1B	4
hematopoietic progenitor cell differentiation	GO:0002244	0.02880246	0.02880246	SETD1A|SRF|ESCO2|HSPA9	4
Respiratory electron transport, ATP synthesis by chemiosmotic coupling, and heat production by uncoupling proteins.	REAC:R-HSA-163200	0.030120921	0.030120921	COX8A|NDUFB7|NDUFS2|ETFB	4
lipid storage	GO:0019915	0.022606139	0.022606139	APOB|CRY2|APOC4	3
